# Genetic variants predisposing to increased risk of kidney stone disease

**DOI:** 10.1101/2024.06.07.24308490

**Authors:** Catherine E. Lovegrove, Michelle Goldsworthy, Jeremy Haley, Smelser Diane, Caroline Gorvin, Fadil M. Hannan, Anubha Mahajan, Suri Mohnish, Omid Sadeghi-Alavijeh, Shabbir Moochhala, Daniel Gale, David Carey, Michael V. Holmes, Dominic Furniss, Rajesh V. Thakker, Sarah A. Howles

## Abstract

Kidney stones (KS) are common, heritable, and associated with mineral metabolism abnormalities. We used Mendelian randomization and colocalization to identify variants predicted to increase KS risk via increased serum calcium or decreased serum phosphate (odds ratios for genomic regions=4.30-13.83 per 1 standard deviation alteration) that account for 11-19% of KS due to reduced calcium-sensing receptor (CaSR)-signal transduction, increased urinary phosphate excretion, and impaired 1,25-dihydroxyvitamin D inactivation via diacylglycerol kinase delta (*DGKD*), solute carrier family 34 member 1 (*SLC34A1*), and cytochrome P450 family 24 subfamily A member 1 (*CYP24A1*), respectively. In silico analyses revealed that targeting *CASR*, *DGKD*, or *CYP24A1* to decrease serum calcium, or *SLC34A1* to increase serum phosphate may reduce KS risk, and in vitro studies demonstrated that positive CaSR-allosteric modulation ameliorates CaSR-signal transduction impaired by reduced DGKδ expression or KS-associated *DGKD* missense variants. These studies suggest that genotyping individuals with KS may facilitate personalized risk stratification and pharmacomodulation.
