## Supplemental data 1 for "Genetic variants predisposing to increased risk of kidney stone disease"

### Sheet: Sheet1
Phenotype	rsID	CHR	POS	EA	EAF	BETA_conditional	SE_conditional	P_conditional
Albumin-adjusted serum calcium concentration	rs11584885	1	1099437	G	0.716793	0.0233444	0.00280038	7.68e-17
Albumin-adjusted serum calcium concentration	rs34693054	1	21658140	C	0.880708	0.0392589	0.00386711	3.25e-24
Albumin-adjusted serum calcium concentration	rs10799702	1	21821880	A	0.600095	0.0231491	0.00255082	1.14e-19
Albumin-adjusted serum calcium concentration	rs1256335	1	21890386	G	0.222995	-0.020975	0.00319997	5.57e-11
Albumin-adjusted serum calcium concentration	rs55722102	1	21922132	T	0.797355	-0.0268723	0.00333215	7.35e-16
Albumin-adjusted serum calcium concentration	rs1198423	1	23735241	G	0.130773	-0.0224214	0.00367729	1.08e-09
Albumin-adjusted serum calcium concentration	rs77841501	1	43428964	C	0.912309	0.0350697	0.00462184	3.25e-14
Albumin-adjusted serum calcium concentration	rs841574	1	43436513	T	0.52393	-0.0396224	0.00261355	6.47e-52
Albumin-adjusted serum calcium concentration	rs148003301	1	49230548	G	0.981577	-0.0779733	0.0095372	2.94e-16
Albumin-adjusted serum calcium concentration	rs188714151	1	50444126	A	0.984511	-0.108537	0.0105554	8.44e-25
Albumin-adjusted serum calcium concentration	rs144432213	1	51353720	C	0.905135	-0.0372472	0.00503208	1.34e-13
Albumin-adjusted serum calcium concentration	rs112174050	1	51581471	C	0.974906	-0.130738	0.00800342	5.54e-60
Albumin-adjusted serum calcium concentration	rs114495468	1	51597985	T	0.946151	0.0603976	0.00654169	2.64e-20
Albumin-adjusted serum calcium concentration	rs555924164	1	51865776	A	0.988916	-0.151101	0.0162144	1.18e-20
Albumin-adjusted serum calcium concentration	rs116631899	1	52787887	T	0.976262	-0.103038	0.00876929	7.07e-32
Albumin-adjusted serum calcium concentration	rs75895430	1	68268784	C	0.967473	-0.0909618	0.00710727	1.67e-37
Albumin-adjusted serum calcium concentration	rs35535570	1	78259756	G	0.919383	-0.0287837	0.00466946	7.08e-10
Albumin-adjusted serum calcium concentration	rs72697814	1	112218574	T	0.837011	-0.0264034	0.00333768	2.56e-15
Albumin-adjusted serum calcium concentration	rs7544531	1	149897217	C	0.919217	-0.0270829	0.00452156	2.1e-09
Albumin-adjusted serum calcium concentration	rs607518	1	150954671	G	0.780586	-0.0285716	0.00298107	9.31e-22
Albumin-adjusted serum calcium concentration	rs2070803	1	155157715	A	0.572981	0.0239369	0.00248853	6.65e-22
Albumin-adjusted serum calcium concentration	rs7546838	1	156785771	A	0.348911	-0.0214657	0.00261611	2.3e-16
Albumin-adjusted serum calcium concentration	rs1036332	1	199012478	A	0.261135	-0.028764	0.00281679	1.76e-24
Albumin-adjusted serum calcium concentration	rs11117777	1	217325016	T	0.154812	-0.022997	0.00340395	1.42e-11
Albumin-adjusted serum calcium concentration	rs6604542	1	217445498	A	0.526195	-0.0247076	0.00246917	1.43e-23
Albumin-adjusted serum calcium concentration	rs3011	1	220085453	G	0.631757	0.0198384	0.00256254	9.81e-15
Albumin-adjusted serum calcium concentration	rs835664	1	226915325	A	0.544674	0.0295937	0.00247333	5.41e-33
Albumin-adjusted serum calcium concentration	rs56043070	1	247719769	G	0.928892	0.0343292	0.00479755	8.33e-13
Albumin-adjusted serum calcium concentration	rs74561461	2	9202434	T	0.977	-0.0878522	0.00823859	1.51e-26
Albumin-adjusted serum calcium concentration	rs12465018	2	9236443	G	0.82793	0.0202719	0.00328338	6.65e-10
Albumin-adjusted serum calcium concentration	rs2303914	2	9983686	G	0.467351	0.0216578	0.0025304	1.14e-17
Albumin-adjusted serum calcium concentration	rs73913938	2	10134616	A	0.80392	0.0268851	0.00314352	1.2e-17
Albumin-adjusted serum calcium concentration	rs4073397	2	10162037	G	0.65506	0.0203772	0.00267198	2.42e-14
Albumin-adjusted serum calcium concentration	rs2015221	2	25515210	A	0.405621	0.0198699	0.00252676	3.73e-15
Albumin-adjusted serum calcium concentration	rs11127048	2	27752463	G	0.38223	0.0199078	0.00257317	1.02e-14
Albumin-adjusted serum calcium concentration	rs12232964	2	33739556	T	0.348769	0.0155274	0.00259575	2.21e-09
Albumin-adjusted serum calcium concentration	rs145727283	2	44901836	T	0.986157	0.0769843	0.0106782	5.62e-13
Albumin-adjusted serum calcium concentration	rs6545412	2	54727795	A	0.849385	-0.0234783	0.00347955	1.5e-11
Albumin-adjusted serum calcium concentration	rs3821222	2	61713526	C	0.389586	0.0323428	0.00252658	1.62e-37
Albumin-adjusted serum calcium concentration	rs11126078	2	66656402	T	0.300351	0.0158092	0.00269771	4.62e-09
Albumin-adjusted serum calcium concentration	rs10194047	2	69528233	G	0.584023	0.01517	0.00251283	1.57e-09
Albumin-adjusted serum calcium concentration	rs143587492	2	90074174	G	0.924937	0.0323491	0.00532859	1.27e-09
Albumin-adjusted serum calcium concentration	rs111712978	2	91928755	G	0.95244	0.0418448	0.00693105	1.57e-09
Albumin-adjusted serum calcium concentration	rs530762676	2	96723897	G	0.978078	-0.0704096	0.00927497	3.17e-14
Albumin-adjusted serum calcium concentration	rs968470	2	97423626	T	0.607188	0.0452538	0.00253685	3.54e-71
Albumin-adjusted serum calcium concentration	rs186606513	2	97482001	G	0.979959	-0.0814617	0.0102526	1.93e-15
Albumin-adjusted serum calcium concentration	rs10190490	2	114008575	G	0.577491	-0.0174655	0.0025977	1.77e-11
Albumin-adjusted serum calcium concentration	rs3931841	2	121041314	A	0.318849	0.0201978	0.00265843	3.02e-14
Albumin-adjusted serum calcium concentration	rs78755346	2	133184881	C	0.792468	0.0202199	0.00304113	2.95e-11
Albumin-adjusted serum calcium concentration	rs12613807	2	191343763	T	0.556055	-0.0217813	0.00248233	1.72e-18
Albumin-adjusted serum calcium concentration	rs1047891	2	211540507	C	0.685631	0.0201547	0.00265086	2.89e-14
Albumin-adjusted serum calcium concentration	rs7559013	2	213735555	A	0.870272	-0.0259947	0.00367411	1.49e-12
Albumin-adjusted serum calcium concentration	rs28561834	2	224693841	G	0.616689	-0.0165628	0.00253773	6.73e-11
Albumin-adjusted serum calcium concentration	rs2675966	2	233735543	T	0.435916	0.0148819	0.00248388	2.08e-09
Albumin-adjusted serum calcium concentration	rs838705	2	234273242	G	0.394853	0.0258112	0.00315128	2.6e-16
Albumin-adjusted serum calcium concentration	rs838717	2	234296444	G	0.433854	0.0361284	0.0031123	3.74e-31
Albumin-adjusted serum calcium concentration	rs6784607	3	4633142	C	0.07626	0.0331912	0.00466314	1.1e-12
Albumin-adjusted serum calcium concentration	rs9875338	3	12296469	G	0.600536	0.0192986	0.00251401	1.64e-14
Albumin-adjusted serum calcium concentration	rs11925835	3	56865445	T	0.424096	0.0177337	0.00249942	1.29e-12
Albumin-adjusted serum calcium concentration	rs6441610	3	101225620	A	0.380305	-0.0154762	0.00254072	1.12e-09
Albumin-adjusted serum calcium concentration	rs16853573	3	107233412	T	0.924133	-0.0549642	0.00471604	2.17e-31
Albumin-adjusted serum calcium concentration	rs2271494	3	113300183	A	0.583273	-0.0215874	0.00250195	6.23e-18
Albumin-adjusted serum calcium concentration	rs12485356	3	121739486	T	0.722806	0.0272345	0.00282115	4.74e-22
Albumin-adjusted serum calcium concentration	rs7648041	3	121899848	C	0.713805	-0.0429686	0.00303119	1.3e-45
Albumin-adjusted serum calcium concentration	rs61472976	3	121904699	T	0.94778	-0.0463514	0.00584432	2.17e-15
Albumin-adjusted serum calcium concentration	rs6780593	3	121927927	G	0.847524	-0.0975351	0.0037887	3.79e-146
Albumin-adjusted serum calcium concentration	rs13071297	3	121947324	T	0.981634	-0.0814036	0.00961209	2.48e-17
Albumin-adjusted serum calcium concentration	rs4247194	3	121975327	C	0.553779	0.0449817	0.00306277	7.85e-49
Albumin-adjusted serum calcium concentration	rs36173120	3	121978426	A	0.93334	0.0524175	0.00687312	2.41e-14
Albumin-adjusted serum calcium concentration	rs12492591	3	121985131	A	0.961286	-0.0585041	0.00671337	2.92e-18
Albumin-adjusted serum calcium concentration	rs73186030	3	122013465	C	0.872303	-0.176604	0.00579978	1.19e-203
Albumin-adjusted serum calcium concentration	rs28565402	3	122015784	T	0.956334	0.0552842	0.0072598	2.63e-14
Albumin-adjusted serum calcium concentration	rs28607346	3	122015785	A	0.96204	0.0797879	0.00813378	1.03e-22
Albumin-adjusted serum calcium concentration	rs11718426	3	122032436	T	0.754223	-0.0513445	0.00337509	2.91e-52
Albumin-adjusted serum calcium concentration	rs2332182	3	122042500	T	0.876217	-0.0608926	0.00588277	4.14e-25
Albumin-adjusted serum calcium concentration	rs67601069	3	122105417	A	0.97784	-0.120795	0.0109407	2.43e-28
Albumin-adjusted serum calcium concentration	rs536807940	3	122146672	C	0.981368	-0.106907	0.0114275	8.34e-21
Albumin-adjusted serum calcium concentration	rs28669017	3	135874932	T	0.730554	-0.0202063	0.00279465	4.82e-13
Albumin-adjusted serum calcium concentration	rs368064533	3	171924885	G	0.51748	-0.0156856	0.00249094	3.03e-10
Albumin-adjusted serum calcium concentration	rs2593813	3	186332571	G	0.368837	-0.0454609	0.0025565	9.67e-71
Albumin-adjusted serum calcium concentration	rs10513803	3	186428061	C	0.44141	-0.0145457	0.00248635	4.91e-09
Albumin-adjusted serum calcium concentration	rs62294588	3	186625327	T	0.88646	0.0245442	0.0039323	4.33e-10
Albumin-adjusted serum calcium concentration	rs55839611	3	186666830	C	0.947524	-0.0329407	0.00553347	2.63e-09
Albumin-adjusted serum calcium concentration	rs13108218	4	3443931	A	0.382175	0.0214929	0.00256193	4.89e-17
Albumin-adjusted serum calcium concentration	rs7655631	4	26869338	G	0.718464	0.022137	0.00274818	7.94e-16
Albumin-adjusted serum calcium concentration	rs73235647	4	40563180	T	0.87284	0.0468564	0.00370631	1.23e-36
Albumin-adjusted serum calcium concentration	rs13107325	4	103188709	C	0.92542	0.0439553	0.00470208	8.93e-21
Albumin-adjusted serum calcium concentration	rs28493806	4	106106709	A	0.62868	-0.0230088	0.00255644	2.25e-19
Albumin-adjusted serum calcium concentration	rs9884636	4	115389518	C	0.413215	0.0153713	0.00250706	8.72e-10
Albumin-adjusted serum calcium concentration	rs17250977	5	14753745	A	0.959781	0.0426652	0.00628329	1.12e-11
Albumin-adjusted serum calcium concentration	rs3843481	5	74628375	A	0.624502	-0.0161087	0.00254749	2.56e-10
Albumin-adjusted serum calcium concentration	rs73239280	5	118695579	G	0.798423	0.0199351	0.00307605	9.13e-11
Albumin-adjusted serum calcium concentration	rs924435	5	131143324	T	0.134875	-0.0262941	0.00361247	3.37e-13
Albumin-adjusted serum calcium concentration	rs329118	5	133861663	C	0.581347	0.0294469	0.00250572	6.91e-32
Albumin-adjusted serum calcium concentration	rs11743466	5	174045907	C	0.636312	-0.0211439	0.00258272	2.69e-16
Albumin-adjusted serum calcium concentration	rs13153019	5	176782218	T	0.751628	-0.029077	0.00287997	5.74e-24
Albumin-adjusted serum calcium concentration	rs7751325	6	7209132	C	0.548428	0.0174423	0.00247765	1.92e-12
Albumin-adjusted serum calcium concentration	rs9356996	6	26008487	C	0.419309	0.0177215	0.00249472	1.22e-12
Albumin-adjusted serum calcium concentration	rs58233715	6	31274892	A	0.909403	-0.0281103	0.00443459	2.31e-10
Albumin-adjusted serum calcium concentration	rs423023	6	32188297	G	0.715529	-0.0182119	0.00274691	3.36e-11
Albumin-adjusted serum calcium concentration	rs3846862	6	33574771	T	0.820872	-0.0196419	0.0032508	1.52e-09
Albumin-adjusted serum calcium concentration	rs61175078	6	34223443	G	0.866281	-0.0562614	0.00363518	4.97e-54
Albumin-adjusted serum calcium concentration	rs141782862	6	53644609	T	0.780876	0.0176398	0.00299888	4.05e-09
Albumin-adjusted serum calcium concentration	rs6909201	6	74463894	A	0.483347	0.0463968	0.00246677	6.41e-79
Albumin-adjusted serum calcium concentration	rs77906933	6	125326624	A	0.96996	0.044763	0.00727925	7.78e-10
Albumin-adjusted serum calcium concentration	rs9388399	6	125333797	T	0.6883	0.026583	0.00268697	4.45e-23
Albumin-adjusted serum calcium concentration	rs7756870	6	130373648	C	0.31202	0.0243124	0.00266124	6.5e-20
Albumin-adjusted serum calcium concentration	rs11757006	6	134522488	A	0.395865	0.0344573	0.00256118	2.93e-41
Albumin-adjusted serum calcium concentration	rs12191772	6	137259725	G	0.810541	0.025426	0.0031473	6.55e-16
Albumin-adjusted serum calcium concentration	rs55803206	7	65422471	C	0.52742	0.0332808	0.00252898	1.5e-39
Albumin-adjusted serum calcium concentration	rs201778306	7	65942007	C	0.957511	0.0660125	0.00836822	3.06e-15
Albumin-adjusted serum calcium concentration	rs10270542	7	77523769	A	0.584053	0.0185409	0.00250388	1.31e-13
Albumin-adjusted serum calcium concentration	rs6948097	7	92281953	C	0.732966	0.0245307	0.00279798	1.83e-18
Albumin-adjusted serum calcium concentration	rs6979910	7	99940630	A	0.810776	-0.0210309	0.00315071	2.47e-11
Albumin-adjusted serum calcium concentration	rs12155084	7	107245133	T	0.291013	-0.0185426	0.00283745	6.36e-11
Albumin-adjusted serum calcium concentration	rs34372369	7	143092269	G	0.948331	-0.0334855	0.00557381	1.88e-09
Albumin-adjusted serum calcium concentration	rs74819531	7	150610935	G	0.711468	0.0162019	0.00273767	3.26e-09
Albumin-adjusted serum calcium concentration	rs13254386	8	8292068	T	0.884092	0.0233956	0.00388082	1.65e-09
Albumin-adjusted serum calcium concentration	rs4841132	8	9183596	A	0.091749	-0.0324011	0.00430558	5.26e-14
Albumin-adjusted serum calcium concentration	rs7009693	8	21775314	G	0.473283	0.014634	0.00247423	3.33e-09
Albumin-adjusted serum calcium concentration	rs36104352	8	23377604	A	0.878951	-0.0313983	0.00378451	1.07e-16
Albumin-adjusted serum calcium concentration	rs13267474	8	23784587	C	0.58994	-0.0181505	0.00254218	9.35e-13
Albumin-adjusted serum calcium concentration	rs9657190	8	38295928	A	0.75067	-0.0222066	0.00285331	7.1e-15
Albumin-adjusted serum calcium concentration	rs10106587	8	63954079	A	0.707906	0.0251823	0.00272063	2.12e-20
Albumin-adjusted serum calcium concentration	rs11786889	8	72385003	A	0.72494	-0.0191455	0.0027706	4.84e-12
Albumin-adjusted serum calcium concentration	rs111487243	8	87569424	C	0.670927	-0.0154319	0.00262507	4.14e-09
Albumin-adjusted serum calcium concentration	rs2512042	8	98841061	G	0.533717	0.015441	0.00247917	4.72e-10
Albumin-adjusted serum calcium concentration	rs6993770	8	106581528	A	0.714417	0.021552	0.00272992	2.91e-15
Albumin-adjusted serum calcium concentration	rs1033831	9	908606	C	0.203733	0.0246442	0.00307717	1.16e-15
Albumin-adjusted serum calcium concentration	rs7042717	9	71332397	C	0.87502	0.024886	0.00383247	8.39e-11
Albumin-adjusted serum calcium concentration	rs11144001	9	71467135	C	0.529213	0.0261201	0.00254781	1.16e-24
Albumin-adjusted serum calcium concentration	rs148349564	9	77466700	T	0.919545	0.0385254	0.00457505	3.74e-17
Albumin-adjusted serum calcium concentration	rs7875020	9	80341653	T	0.221336	0.0451619	0.0030299	3.04e-50
Albumin-adjusted serum calcium concentration	rs72738419	9	80598512	T	0.884029	-0.0330742	0.00392326	3.45e-17
Albumin-adjusted serum calcium concentration	rs7864156	9	96905219	T	0.610446	-0.0186843	0.00253248	1.61e-13
Albumin-adjusted serum calcium concentration	rs79069677	9	97530059	C	0.938698	0.0625708	0.00514906	5.6e-34
Albumin-adjusted serum calcium concentration	rs10739679	9	129294471	A	0.362341	-0.0420782	0.00259977	6.4e-59
Albumin-adjusted serum calcium concentration	rs62578091	9	129294843	C	0.980366	0.0786055	0.00893466	1.4e-18
Albumin-adjusted serum calcium concentration	rs1269486	10	8096199	A	0.253363	0.019548	0.00291222	1.91e-11
Albumin-adjusted serum calcium concentration	rs498490	10	8118677	C	0.835846	0.0297966	0.00341952	2.94e-18
Albumin-adjusted serum calcium concentration	rs17486892	10	9280394	T	0.786408	0.0367726	0.0032511	1.16e-29
Albumin-adjusted serum calcium concentration	rs12780111	10	9296650	G	0.641131	0.0263234	0.0030704	1.01e-17
Albumin-adjusted serum calcium concentration	rs112371897	10	9321880	C	0.906581	-0.093933	0.00451051	2.55e-96
Albumin-adjusted serum calcium concentration	rs17558648	10	9349204	T	0.771898	0.0238177	0.00325729	2.63e-13
Albumin-adjusted serum calcium concentration	rs12251016	10	21821918	A	0.658119	-0.0255458	0.00264781	5.02e-22
Albumin-adjusted serum calcium concentration	rs12770052	10	22423897	C	0.760513	-0.0233299	0.00294311	2.25e-15
Albumin-adjusted serum calcium concentration	rs10857464	10	50511185	G	0.472232	0.0219157	0.0024699	7.11e-19
Albumin-adjusted serum calcium concentration	rs7913072	10	52871560	G	0.140567	0.0235212	0.0035472	3.34e-11
Albumin-adjusted serum calcium concentration	rs1262217	10	65483262	G	0.17396	-0.0269628	0.003252	1.12e-16
Albumin-adjusted serum calcium concentration	rs1749850	10	80999977	T	0.375036	-0.0283656	0.00256124	1.66e-28
Albumin-adjusted serum calcium concentration	rs2274224	10	96039597	G	0.567807	0.0168016	0.00249081	1.53e-11
Albumin-adjusted serum calcium concentration	rs2296436	10	100179851	T	0.915844	0.0292806	0.00444221	4.36e-11
Albumin-adjusted serum calcium concentration	rs10786731	10	104751781	A	0.787093	-0.0200502	0.00301032	2.73e-11
Albumin-adjusted serum calcium concentration	rs12247337	10	115843840	A	0.742639	0.0269762	0.0028447	2.47e-21
Albumin-adjusted serum calcium concentration	rs6585539	10	120978483	C	0.491986	0.0160549	0.00246707	7.63e-11
Albumin-adjusted serum calcium concentration	rs11146415	10	134355080	C	0.93146	0.0406437	0.00489686	1.04e-16
Albumin-adjusted serum calcium concentration	rs2583438	11	2963022	G	0.709338	0.0355158	0.00271861	5.29e-39
Albumin-adjusted serum calcium concentration	rs307252	11	13510474	G	0.625386	0.0256594	0.00269345	1.63e-21
Albumin-adjusted serum calcium concentration	rs11022876	11	13572708	T	0.84875	-0.0326546	0.0036681	5.47e-19
Albumin-adjusted serum calcium concentration	rs10836111	11	33812928	T	0.713337	0.019369	0.00280709	5.2e-12
Albumin-adjusted serum calcium concentration	rs12794834	11	34622004	T	0.516566	-0.0162871	0.00247628	4.79e-11
Albumin-adjusted serum calcium concentration	rs2072114	11	61605215	A	0.876618	0.0268701	0.00375222	8e-13
Albumin-adjusted serum calcium concentration	rs10792006	11	68722306	T	0.444873	-0.0206152	0.0024881	1.18e-16
Albumin-adjusted serum calcium concentration	rs117640087	11	69472557	G	0.985161	-0.0637756	0.0102235	4.43e-10
Albumin-adjusted serum calcium concentration	rs12295227	11	87870556	C	0.58482	0.0236666	0.00250432	3.38e-21
Albumin-adjusted serum calcium concentration	rs7928577	11	126227723	G	0.92698	0.0707379	0.00474599	3.07e-50
Albumin-adjusted serum calcium concentration	rs10736553	11	126590829	A	0.114587	-0.030125	0.00387479	7.57e-15
Albumin-adjusted serum calcium concentration	rs189002657	12	3988288	C	0.988678	-0.103935	0.0124624	7.43e-17
Albumin-adjusted serum calcium concentration	rs117213754	12	4006794	G	0.985195	-0.140238	0.010527	1.73e-40
Albumin-adjusted serum calcium concentration	rs11062922	12	4042301	G	0.830751	0.0278307	0.00339119	2.27e-16
Albumin-adjusted serum calcium concentration	rs3217795	12	4386064	A	0.9129	0.0285265	0.00436549	6.38e-11
Albumin-adjusted serum calcium concentration	rs2909380	12	4607342	A	0.874539	-0.0255783	0.00372054	6.2e-12
Albumin-adjusted serum calcium concentration	rs117080167	12	12205320	C	0.916371	0.0333998	0.00451591	1.4e-13
Albumin-adjusted serum calcium concentration	rs4763297	12	12889289	A	0.568128	-0.0231869	0.00250091	1.84e-20
Albumin-adjusted serum calcium concentration	rs61942053	12	49075984	T	0.677851	0.0312073	0.00265948	8.5e-32
Albumin-adjusted serum calcium concentration	rs11831724	12	54703302	G	0.872353	0.0246536	0.00385524	1.61e-10
Albumin-adjusted serum calcium concentration	rs11170874	12	54726475	A	0.669903	0.0257066	0.00273446	5.41e-21
Albumin-adjusted serum calcium concentration	rs11105377	12	90088829	C	0.399489	0.0236351	0.00255575	2.29e-20
Albumin-adjusted serum calcium concentration	rs12369944	12	90102794	C	0.896952	-0.0263089	0.00412922	1.87e-10
Albumin-adjusted serum calcium concentration	rs10506979	12	90196629	A	0.928402	0.0295265	0.0048188	8.94e-10
Albumin-adjusted serum calcium concentration	rs28637922	12	110819139	G	0.667744	0.0203916	0.00262499	7.96e-15
Albumin-adjusted serum calcium concentration	rs56205958	12	111027361	G	0.901472	0.0268805	0.00414274	8.66e-11
Albumin-adjusted serum calcium concentration	rs3809272	12	111800258	G	0.696084	0.019488	0.00268222	3.71e-13
Albumin-adjusted serum calcium concentration	rs2305910	12	113568334	A	0.900092	-0.0290025	0.0041406	2.48e-12
Albumin-adjusted serum calcium concentration	rs17884869	12	123519112	G	0.97498	0.124485	0.00789468	5.15e-56
Albumin-adjusted serum calcium concentration	rs7986244	13	31029909	C	0.30416	-0.0199218	0.0027129	2.08e-13
Albumin-adjusted serum calcium concentration	rs7319447	13	42551508	A	0.848234	0.0458079	0.00348779	2.11e-39
Albumin-adjusted serum calcium concentration	rs1170106	13	42778280	A	0.607046	0.0179373	0.00256508	2.69e-12
Albumin-adjusted serum calcium concentration	rs336257	13	110522152	C	0.261922	0.0219987	0.00283569	8.64e-15
Albumin-adjusted serum calcium concentration	rs11623599	14	21847761	C	0.089488	-0.0272665	0.00437269	4.5e-10
Albumin-adjusted serum calcium concentration	rs7144433	14	90850229	C	0.106759	0.0350191	0.00399818	1.97e-18
Albumin-adjusted serum calcium concentration	rs10129874	14	92330413	C	0.83233	0.0284104	0.00330774	8.77e-18
Albumin-adjusted serum calcium concentration	rs3814828	14	93406702	A	0.387237	0.0176491	0.00255976	5.39e-12
Albumin-adjusted serum calcium concentration	rs12439497	15	49406214	G	0.84759	0.0385003	0.0034528	7.12e-29
Albumin-adjusted serum calcium concentration	rs2414064	15	50954278	G	0.786336	0.0199403	0.00303667	5.15e-11
Albumin-adjusted serum calcium concentration	rs71397507	15	51030748	A	0.884878	-0.0297981	0.00391139	2.57e-14
Albumin-adjusted serum calcium concentration	rs17730281	15	53907948	G	0.774642	0.0185742	0.00294625	2.89e-10
Albumin-adjusted serum calcium concentration	rs34791416	15	69609474	T	0.641094	0.0307675	0.00257664	7.24e-33
Albumin-adjusted serum calcium concentration	rs11629876	15	96666402	C	0.668541	0.0199687	0.00261714	2.35e-14
Albumin-adjusted serum calcium concentration	rs34308992	16	47842669	C	0.958208	0.0473532	0.00618901	1.99e-14
Albumin-adjusted serum calcium concentration	rs12922549	16	54451747	C	0.762611	0.0229133	0.00296254	1.04e-14
Albumin-adjusted serum calcium concentration	rs17201719	16	54558562	C	0.655835	0.0163912	0.00260313	3.04e-10
Albumin-adjusted serum calcium concentration	rs1858800	16	73024276	C	0.655454	-0.0382589	0.00261696	2.11e-48
Albumin-adjusted serum calcium concentration	rs6564885	16	81583418	A	0.471064	-0.0217722	0.00248068	1.68e-18
Albumin-adjusted serum calcium concentration	rs4782358	16	88485506	T	0.127935	-0.0222231	0.00370294	1.96e-09
Albumin-adjusted serum calcium concentration	rs12447180	16	88517722	T	0.677318	0.0410298	0.00264534	2.96e-54
Albumin-adjusted serum calcium concentration	rs258341	16	89691142	T	0.422605	0.0258867	0.00252741	1.28e-24
Albumin-adjusted serum calcium concentration	rs5000708	16	89811973	T	0.947199	-0.0377406	0.00636632	3.06e-09
Albumin-adjusted serum calcium concentration	rs11078597	17	1618363	T	0.813551	-0.0229719	0.00316429	3.88e-13
Albumin-adjusted serum calcium concentration	rs75448233	17	6611798	C	0.945253	-0.0385634	0.00549244	2.2e-12
Albumin-adjusted serum calcium concentration	rs77711855	17	7452542	C	0.888976	0.0254537	0.00395435	1.22e-10
Albumin-adjusted serum calcium concentration	rs228283	17	36921419	T	0.781379	-0.0176828	0.00299103	3.38e-09
Albumin-adjusted serum calcium concentration	rs12600751	17	37553651	G	0.747775	-0.0236827	0.00283924	7.35e-17
Albumin-adjusted serum calcium concentration	rs3829577	17	53360264	A	0.51334	0.0161057	0.00248164	8.59e-11
Albumin-adjusted serum calcium concentration	rs9910998	17	55292765	C	0.928315	-0.029935	0.00480031	4.49e-10
Albumin-adjusted serum calcium concentration	rs12149972	17	58813056	C	0.930936	0.0311446	0.0049114	2.28e-10
Albumin-adjusted serum calcium concentration	rs2240736	17	59485393	C	0.263375	0.023677	0.00280315	3e-17
Albumin-adjusted serum calcium concentration	rs17661262	18	47910149	G	0.639846	-0.0153799	0.00257067	2.19e-09
Albumin-adjusted serum calcium concentration	rs1790962	18	67519444	T	0.473749	-0.0158876	0.00247883	1.46e-10
Albumin-adjusted serum calcium concentration	rs141016146	19	3044506	C	0.907959	0.0289367	0.00430332	1.76e-11
Albumin-adjusted serum calcium concentration	rs308032	19	3102748	G	0.763286	-0.053491	0.00298472	8e-72
Albumin-adjusted serum calcium concentration	rs117947748	19	3109105	G	0.967488	0.0666153	0.00748057	5.33e-19
Albumin-adjusted serum calcium concentration	rs55702727	19	3113156	G	0.93603	0.0587644	0.00525428	4.88e-29
Albumin-adjusted serum calcium concentration	rs10500209	19	11979164	T	0.718011	0.0174389	0.00274926	2.25e-10
Albumin-adjusted serum calcium concentration	rs7252372	19	14172896	G	0.556592	-0.0213859	0.00252051	2.16e-17
Albumin-adjusted serum calcium concentration	rs142888784	19	38810744	C	0.977365	0.0937332	0.00915425	1.32e-24
Albumin-adjusted serum calcium concentration	rs35496032	19	38817628	G	0.986506	0.110577	0.0107032	5.09e-25
Albumin-adjusted serum calcium concentration	rs73050865	19	52115944	C	0.968698	-0.0463581	0.00713989	8.42e-11
Albumin-adjusted serum calcium concentration	rs1106476	19	52130637	T	0.887287	-0.0424422	0.00396188	8.88e-27
Albumin-adjusted serum calcium concentration	rs7255206	19	52182434	A	0.809753	-0.0227782	0.00318428	8.47e-13
Albumin-adjusted serum calcium concentration	rs73075609	20	5580789	C	0.972678	-0.0586392	0.00760868	1.29e-14
Albumin-adjusted serum calcium concentration	rs3091842	20	39344272	G	0.955802	-0.123422	0.00629777	1.62e-85
Albumin-adjusted serum calcium concentration	rs2425431	20	39352714	A	0.448321	0.0274597	0.00252717	1.68e-27
Albumin-adjusted serum calcium concentration	rs209961	20	52715154	T	0.276712	-0.0271535	0.00302289	2.64e-19
Albumin-adjusted serum calcium concentration	rs2585442	20	52737123	C	0.750995	-0.0233554	0.00304039	1.57e-14
Albumin-adjusted serum calcium concentration	rs117268564	20	52738434	G	0.957945	0.0408826	0.00649595	3.1e-10
Albumin-adjusted serum calcium concentration	rs35194449	20	52742047	C	0.806543	0.0513547	0.00357563	8.9e-47
Albumin-adjusted serum calcium concentration	rs2762943	20	52790786	T	0.076256	-0.0565446	0.00472446	5.2e-33
Albumin-adjusted serum calcium concentration	rs13051296	21	35888100	C	0.695911	0.020044	0.00268627	8.54e-14
Albumin-adjusted serum calcium concentration	rs219781	21	37832621	G	0.736887	-0.0191635	0.00280138	7.88e-12
Albumin-adjusted serum calcium concentration	rs8139280	22	23405957	G	0.737896	0.0196769	0.00281234	2.62e-12
Albumin-adjusted serum calcium concentration	rs2330795	22	24996582	G	0.656801	-0.0182279	0.00260281	2.5e-12
Albumin-adjusted serum calcium concentration	rs1544432	22	30308180	T	0.751379	-0.0190581	0.00285322	2.4e-11
Albumin-adjusted serum calcium concentration	rs9623676	22	43119434	G	0.669034	-0.0160128	0.00262609	1.08e-09
Albumin-adjusted serum calcium concentration	rs148243584	23	22179500	G	0.984139	0.053749	0.00869898	6.46e-10
Albumin-adjusted serum calcium concentration	rs1802288	23	99890204	C	0.834618	0.0203378	0.00278979	3.1e-13
Serum phosphate concentration	rs10799700	1	21820968	G	0.46056	-0.0574698	0.00339254	2.27805e-64
Serum phosphate concentration	rs56155961	1	21827094	C	0.895272	0.0481154	0.00468465	9.5342e-25
Serum phosphate concentration	rs72659148	1	21817397	G	0.925837	0.055903	0.00550942	3.42437e-24
Serum phosphate concentration	rs55722102	1	21922132	T	0.797362	-0.0766396	0.00338409	1.49164e-113
Serum phosphate concentration	rs1256335	1	21890386	G	0.222939	-0.0429728	0.00347581	4.12371e-35
Serum phosphate concentration	rs12402697	1	21891861	C	0.814444	-0.0338196	0.00378672	4.21843e-19
Serum phosphate concentration	rs71636980	1	21878922	A	0.982148	-0.06536	0.0106209	7.55892e-10
Serum phosphate concentration	rs192438608	1	21593941	G	0.972058	-0.0552068	0.00791292	3.02006e-12
Serum phosphate concentration	rs191270456	1	21814037	C	0.988075	0.0843749	0.0117099	5.78564e-13
Serum phosphate concentration	rs2800936	1	21806926	A	0.474979	-0.0411138	0.00352088	1.66813e-31
Serum phosphate concentration	rs4654942	1	21793239	A	0.41281	-0.0200951	0.00295173	9.90328e-12
Serum phosphate concentration	rs151192254	1	21983600	G	0.988036	0.0801676	0.0116807	6.73065e-12
Serum phosphate concentration	rs1531829	1	21953304	G	0.639783	-0.0183253	0.00278959	5.05944e-11
Serum phosphate concentration	rs12036248	1	21743778	A	0.973257	0.0762795	0.008106	4.94973e-21
Serum phosphate concentration	rs79598313	1	27284913	C	0.976298	-0.0499254	0.00800321	4.42712e-10
Serum phosphate concentration	rs78927801	1	42114733	C	0.923177	0.02756	0.00458122	1.7893e-09
Serum phosphate concentration	rs113487566	1	51599038	C	0.974867	0.0661102	0.00787494	4.65871e-17
Serum phosphate concentration	rs370545	1	155175390	A	0.467411	-0.021427	0.0024382	1.52187e-18
Serum phosphate concentration	rs71628146	1	159582487	C	0.977014	-0.0884494	0.00830406	1.71854e-26
Serum phosphate concentration	rs28383573	1	159558672	G	0.898866	0.0359883	0.00407126	9.6063e-19
Serum phosphate concentration	rs17625587	1	198990494	G	0.737658	0.0180838	0.00277831	7.56886e-11
Serum phosphate concentration	rs17419037	1	205479770	C	0.908025	0.0259246	0.0042127	7.55931e-10
Serum phosphate concentration	rs443649	2	7151426	C	0.349057	0.0223335	0.00256415	3.0414e-18
Serum phosphate concentration	rs3828261	2	10094329	A	0.871974	0.0215318	0.00365688	3.90836e-09
Serum phosphate concentration	rs968470	2	97423626	T	0.607187	-0.021425	0.0025058	1.22926e-17
Serum phosphate concentration	rs77149268	2	158113579	C	0.894786	-0.0414708	0.00397602	1.80459e-25
Serum phosphate concentration	rs34943464	2	191251875	A	0.37824	-0.0182737	0.00253333	5.46087e-13
Serum phosphate concentration	rs1369512	2	198767132	T	0.522687	-0.0175005	0.00244625	8.42757e-13
Serum phosphate concentration	rs1227000	2	230112441	C	0.178128	-0.0187748	0.00320246	4.55645e-09
Serum phosphate concentration	rs838718	2	234296650	G	0.516376	-0.0308727	0.0024473	1.74519e-36
Serum phosphate concentration	rs28953469	2	234918776	G	0.787772	-0.0192043	0.00298546	1.25439e-10
Serum phosphate concentration	rs147703120	2	234952021	T	0.982467	0.0749075	0.00931162	8.65854e-16
Serum phosphate concentration	rs1801282	3	12393125	C	0.879016	0.0258294	0.00373817	4.85901e-12
Serum phosphate concentration	rs1483842	3	25407695	T	0.517902	0.0159193	0.00244405	7.34282e-11
Serum phosphate concentration	rs11921816	3	113288229	A	0.579975	-0.0154818	0.00247511	3.97546e-10
Serum phosphate concentration	rs114712971	3	114289172	T	0.921201	0.0311692	0.00455487	7.75254e-12
Serum phosphate concentration	rs73186030	3	122013465	C	0.872327	0.0840544	0.00374893	2.46059e-111
Serum phosphate concentration	rs1501894	3	121893624	A	0.825344	0.0300238	0.00325928	3.2075e-20
Serum phosphate concentration	rs62269112	3	122010204	G	0.857582	0.0289244	0.00362776	1.54774e-15
Serum phosphate concentration	rs17250717	3	121980186	G	0.898638	0.0461811	0.00416298	1.35242e-28
Serum phosphate concentration	rs150127558	3	136182614	C	0.62176	0.0176999	0.00254356	3.43391e-12
Serum phosphate concentration	rs9866391	3	141076084	T	0.609811	-0.0172106	0.00250375	6.24538e-12
Serum phosphate concentration	rs56328339	3	188400557	C	0.836809	-0.0337665	0.00331225	2.09995e-24
Serum phosphate concentration	rs4690098	4	3447156	C	0.76501	0.018652	0.0029271	1.86372e-10
Serum phosphate concentration	rs34662931	4	88735240	A	0.657565	-0.0159848	0.00261347	9.57576e-10
Serum phosphate concentration	rs56127031	4	88637548	A	0.71099	0.0228827	0.00271329	3.35386e-17
Serum phosphate concentration	rs143306347	5	14784165	C	0.987433	-0.0664037	0.0112203	3.25581e-09
Serum phosphate concentration	rs706299	5	14984166	T	0.142416	0.0300943	0.00349271	6.9148e-18
Serum phosphate concentration	rs138795408	5	14958033	C	0.983857	0.0669491	0.0101461	4.15221e-11
Serum phosphate concentration	rs12518871	5	36634332	C	0.590581	0.0173069	0.00250293	4.6902e-12
Serum phosphate concentration	rs6860961	5	133849687	T	0.418215	-0.0184286	0.00247601	9.85218e-14
Serum phosphate concentration	rs12717948	5	139575273	T	0.235106	-0.0180241	0.00288378	4.10007e-10
Serum phosphate concentration	rs62383568	5	141713195	T	0.650547	0.0162514	0.00256824	2.48635e-10
Serum phosphate concentration	rs1427933	5	158184710	C	0.626018	0.0152918	0.00252734	1.44342e-09
Serum phosphate concentration	rs12152922	5	176645599	C	0.959664	0.04	0.00637662	3.5436e-10
Serum phosphate concentration	rs10051765	5	176799992	T	0.66792	0.0539453	0.00261269	1.02976e-94
Serum phosphate concentration	rs9267542	6	31668049	C	0.806894	-0.019447	0.0030835	2.84884e-10
Serum phosphate concentration	rs210155	6	33517031	C	0.430864	-0.0196632	0.00258052	2.53922e-14
Serum phosphate concentration	rs73743336	6	33715391	G	0.929774	0.186544	0.00478726	0
Serum phosphate concentration	rs1307274	6	34240576	T	0.0717821	-0.0331183	0.00474855	3.07171e-12
Serum phosphate concentration	rs113166754	6	44677173	C	0.937349	-0.0556223	0.00505137	3.3699e-28
Serum phosphate concentration	rs17288460	6	45729130	G	0.820257	0.021883	0.00318421	6.31528e-12
Serum phosphate concentration	rs6458892	6	52737138	C	0.428003	0.0151302	0.00247254	9.39857e-10
Serum phosphate concentration	rs6909201	6	74463894	A	0.483387	-0.0176326	0.00243684	4.62652e-13
Serum phosphate concentration	rs9480867	6	108975646	G	0.843033	0.0352773	0.00335645	7.74343e-26
Serum phosphate concentration	rs13212044	6	127025661	G	0.73765	0.0196358	0.0027724	1.41476e-12
Serum phosphate concentration	rs62423597	6	131320023	A	0.620674	-0.0170685	0.00251364	1.11867e-11
Serum phosphate concentration	rs9483341	6	132095668	T	0.777	-0.0189539	0.00304172	4.62588e-10
Serum phosphate concentration	rs449441	6	132041883	G	0.474972	0.0502819	0.00259994	2.49192e-83
Serum phosphate concentration	rs4461756	6	132041149	G	0.967787	0.101389	0.00814553	1.44917e-35
Serum phosphate concentration	rs117783467	6	132049295	G	0.985497	0.103302	0.0104262	3.84583e-23
Serum phosphate concentration	rs12204934	6	132015672	T	0.988493	0.0925536	0.0117436	3.24277e-15
Serum phosphate concentration	rs28836218	6	132227483	T	0.819326	-0.0210937	0.00343711	8.40705e-10
Serum phosphate concentration	rs17060769	6	132098761	C	0.923278	-0.0924028	0.00554202	2.05586e-62
Serum phosphate concentration	rs11757006	6	134522488	A	0.395881	-0.0151958	0.00253075	1.91957e-09
Serum phosphate concentration	rs35552719	6	136087428	G	0.714146	-0.0316583	0.00279114	8.08557e-30
Serum phosphate concentration	rs9376164	6	136227254	G	0.864995	-0.0240709	0.00357505	1.66166e-11
Serum phosphate concentration	rs12208544	6	151971427	C	0.778255	-0.020151	0.00305855	4.44523e-11
Serum phosphate concentration	rs2982572	6	152010561	C	0.578185	0.0198787	0.00255376	7.02277e-15
Serum phosphate concentration	rs1737333	6	163812707	T	0.273283	-0.01638	0.00273964	2.24679e-09
Serum phosphate concentration	rs73029259	6	164111348	T	0.869041	-0.0253457	0.00362319	2.64492e-12
Serum phosphate concentration	rs4410790	7	17284577	T	0.366141	-0.0153263	0.00253889	1.57371e-09
Serum phosphate concentration	rs13328356	7	20051287	C	0.767953	-0.0219038	0.00289313	3.7047e-14
Serum phosphate concentration	rs7803819	7	28469292	A	0.605905	-0.016214	0.00250785	1.01092e-10
Serum phosphate concentration	rs2177470	7	38152697	T	0.317832	0.016266	0.00265431	8.89093e-10
Serum phosphate concentration	rs4473913	7	65184686	C	0.49912	0.0162653	0.00244021	2.6371e-11
Serum phosphate concentration	rs13232861	7	97929081	A	0.187781	-0.0199437	0.00312935	1.85231e-10
Serum phosphate concentration	rs2242581	7	101939127	C	0.76275	-0.0178496	0.00293245	1.15098e-09
Serum phosphate concentration	rs4840923	8	8179649	C	0.711242	-0.0186294	0.00270593	5.79312e-12
Serum phosphate concentration	rs10098488	8	11130977	G	0.442289	0.0151615	0.00247885	9.57433e-10
Serum phosphate concentration	rs1544844	8	72519174	A	0.817442	-0.0242006	0.00316947	2.24903e-14
Serum phosphate concentration	rs13253670	8	76670640	G	0.843389	-0.0197429	0.00337327	4.83528e-09
Serum phosphate concentration	rs35094336	8	82670771	G	0.930299	-0.0374193	0.00480118	6.50411e-15
Serum phosphate concentration	rs385893	9	4763176	T	0.474726	-0.0149172	0.00244884	1.11837e-09
Serum phosphate concentration	rs10115804	9	14020436	C	0.290632	0.0171674	0.00270776	2.29666e-10
Serum phosphate concentration	rs4744712	9	71434707	A	0.398274	-0.0205454	0.00250284	2.23391e-16
Serum phosphate concentration	rs11142926	9	71176227	G	0.721765	-0.0175192	0.00273137	1.41679e-10
Serum phosphate concentration	rs11144134	9	77499796	T	0.91577	-0.0277445	0.00440212	2.92811e-10
Serum phosphate concentration	rs4877397	9	80702276	G	0.252351	-0.0176753	0.00283658	4.62847e-10
Serum phosphate concentration	rs10819178	9	129294976	T	0.362182	0.0164124	0.00255944	1.43151e-10
Serum phosphate concentration	9:140130606_A_T	9	140130606	A	0.165249	-0.020045	0.00328902	1.09768e-09
Serum phosphate concentration	rs7074004	10	5239706	T	0.836529	0.0230603	0.00331494	3.48867e-12
Serum phosphate concentration	rs485411	10	8093185	T	0.2513	-0.0181051	0.0028185	1.33039e-10
Serum phosphate concentration	rs17486892	10	9280394	T	0.786383	-0.0209065	0.00300655	3.55943e-12
Serum phosphate concentration	rs111817798	10	9321916	T	0.906487	0.0475987	0.0042159	1.46567e-29
Serum phosphate concentration	rs1802669	10	21827796	G	0.660263	0.0184574	0.00258244	8.85186e-13
Serum phosphate concentration	rs12267388	10	50324331	G	0.615515	0.0217703	0.002509	4.06769e-18
Serum phosphate concentration	rs72840032	10	101889964	C	0.954979	0.0431486	0.00592463	3.26684e-13
Serum phosphate concentration	rs56192823	10	104707727	G	0.959996	0.039075	0.00625037	4.06182e-10
Serum phosphate concentration	rs10901812	10	126419384	G	0.734018	-0.0166539	0.00277125	1.86061e-09
Serum phosphate concentration	rs11592944	10	130920795	G	0.807172	-0.0227063	0.00310194	2.47931e-13
Serum phosphate concentration	rs56002986	11	11436233	C	0.922421	-0.0333746	0.0045727	2.9063e-13
Serum phosphate concentration	rs12362225	11	13548274	G	0.848732	0.0228523	0.00343482	2.86941e-11
Serum phosphate concentration	rs273587	11	30883876	A	0.321623	0.0182528	0.00262758	3.74159e-12
Serum phosphate concentration	rs1346	11	65337251	A	0.799502	0.0243928	0.00305708	1.47386e-15
Serum phosphate concentration	rs35998145	11	87905038	T	0.716134	-0.0188285	0.00271047	3.74225e-12
Serum phosphate concentration	rs10849059	12	4521664	C	0.762731	0.0511326	0.0031248	3.48751e-60
Serum phosphate concentration	rs12823931	12	4467921	A	0.582168	-0.0228086	0.00277755	2.17962e-16
Serum phosphate concentration	rs543630283	12	4508055	T	0.988403	0.0910055	0.0124013	2.16214e-13
Serum phosphate concentration	rs2970818	12	4606168	T	0.896943	-0.148981	0.00432594	6.57906e-260
Serum phosphate concentration	rs7976548	12	4484459	C	0.882011	0.0898476	0.00422058	1.46723e-100
Serum phosphate concentration	rs17177298	12	4548426	G	0.953914	-0.0652491	0.00601459	2.02808e-27
Serum phosphate concentration	rs4763751	12	12167729	C	0.148456	-0.0410593	0.0034371	6.81936e-33
Serum phosphate concentration	rs10845621	12	12887977	C	0.715053	-0.0174202	0.0027088	1.2679e-10
Serum phosphate concentration	rs2939302	12	56860020	G	0.817806	-0.0222425	0.00316122	1.97759e-12
Serum phosphate concentration	rs74737968	12	94311934	C	0.899689	0.0351663	0.00408806	7.82074e-18
Serum phosphate concentration	rs55896976	12	94319848	C	0.914566	0.029863	0.00443949	1.73588e-11
Serum phosphate concentration	rs10746071	12	107353595	A	0.585499	-0.0291862	0.00247556	4.40945e-32
Serum phosphate concentration	rs10861950	12	108978949	C	0.623518	0.0205607	0.00252314	3.67364e-16
Serum phosphate concentration	rs3809272	12	111800258	G	0.696097	0.0200535	0.00265245	4.01932e-14
Serum phosphate concentration	rs1800574	12	121416864	C	0.970802	0.0511047	0.00723606	1.63528e-12
Serum phosphate concentration	rs17884869	12	123519112	G	0.974988	-0.0561112	0.00784532	8.54102e-13
Serum phosphate concentration	rs13303208	12	123885917	G	0.298397	0.0171156	0.00269776	2.23324e-10
Serum phosphate concentration	rs12579593	12	131582952	G	0.648409	-0.0237697	0.00256639	2.00817e-20
Serum phosphate concentration	rs9574586	13	80749431	T	0.668381	0.0152685	0.00259777	4.16411e-09
Serum phosphate concentration	rs1286070	14	91449394	T	0.827718	0.02661	0.00324094	2.20114e-16
Serum phosphate concentration	rs1147135	15	51188285	T	0.460343	0.0258266	0.0024593	8.49464e-26
Serum phosphate concentration	rs12592697	15	51525173	T	0.351305	0.0170131	0.00256807	3.47578e-11
Serum phosphate concentration	rs2043082	15	58674308	G	0.644026	0.0153927	0.00255772	1.76429e-09
Serum phosphate concentration	rs339969	15	60883281	C	0.386127	-0.0176471	0.00250798	1.97282e-12
Serum phosphate concentration	rs34933034	15	75079474	G	0.847083	0.0326557	0.00341246	1.07385e-21
Serum phosphate concentration	rs41278174	16	16259596	G	0.972828	-0.109867	0.00750568	1.61108e-48
Serum phosphate concentration	rs2160565	16	49877102	A	0.73788	0.017988	0.00277099	8.49655e-11
Serum phosphate concentration	rs1858800	16	73024276	C	0.655492	0.0156791	0.00258885	1.39207e-09
Serum phosphate concentration	rs4077451	16	79931720	T	0.145081	0.0306905	0.00349086	1.47341e-18
Serum phosphate concentration	rs58722186	16	79751591	C	0.687403	0.0351744	0.00264603	2.53316e-40
Serum phosphate concentration	rs4782366	16	88524298	T	0.564127	-0.0160824	0.00247398	7.99847e-11
Serum phosphate concentration	rs11078597	17	1618363	T	0.813519	-0.0338971	0.00313117	2.60139e-27
Serum phosphate concentration	rs59200234	17	7229545	C	0.953903	0.0358421	0.00584176	8.48919e-10
Serum phosphate concentration	rs28391220	17	10031823	C	0.563564	-0.0149254	0.00247075	1.53321e-09
Serum phosphate concentration	rs113721385	17	18016170	A	0.427901	0.0187009	0.00256668	3.19249e-13
Serum phosphate concentration	rs4795578	17	29457102	G	0.306011	-0.0176435	0.00266648	3.67094e-11
Serum phosphate concentration	rs12600751	17	37553651	G	0.747805	0.0353787	0.00280951	2.3229e-36
Serum phosphate concentration	rs56026232	17	43939399	A	0.781503	0.0262882	0.00298152	1.17504e-18
Serum phosphate concentration	rs67919208	17	45771873	T	0.48301	-0.0156149	0.00244506	1.69933e-10
Serum phosphate concentration	rs11657868	17	46942681	G	0.718155	-0.0168008	0.00271519	6.10486e-10
Serum phosphate concentration	rs7210893	17	58999784	C	0.852237	0.0424388	0.00389681	1.27734e-27
Serum phosphate concentration	rs8070692	17	59288406	T	0.834205	0.0359405	0.00336137	1.10689e-26
Serum phosphate concentration	rs138852655	17	59223209	C	0.959936	0.0479979	0.00715914	2.02205e-11
Serum phosphate concentration	rs147901610	17	57837271	T	0.837568	-0.0248086	0.00347514	9.40868e-13
Serum phosphate concentration	rs883622	17	66442603	A	0.508946	-0.0182248	0.0024468	9.44533e-14
Serum phosphate concentration	rs11871728	17	66703728	T	0.762856	-0.0442109	0.00287875	3.14561e-53
Serum phosphate concentration	rs7213976	17	76930571	C	0.559299	0.0196418	0.00246082	1.44198e-15
Serum phosphate concentration	rs3865518	19	3070918	T	0.448752	0.0162923	0.00258334	2.85116e-10
Serum phosphate concentration	rs308032	19	3102748	G	0.763303	0.0209262	0.0029176	7.36906e-13
Serum phosphate concentration	rs2684837	18	44749884	A	0.558759	-0.0150839	0.0024674	9.75989e-10
Serum phosphate concentration	rs10415758	19	14172921	A	0.57773	0.0164147	0.00251091	6.26222e-11
Serum phosphate concentration	rs12982133	19	17541279	G	0.988586	-0.100618	0.0117414	1.03948e-17
Serum phosphate concentration	rs78030362	19	18575193	A	0.925977	-0.0350257	0.00469287	8.41886e-14
Serum phosphate concentration	rs35496032	19	38817628	G	0.986497	0.0642098	0.0105893	1.33072e-09
Serum phosphate concentration	rs8105161	19	41839631	T	0.844746	0.0215053	0.00344577	4.3458e-10
Serum phosphate concentration	rs10401230	19	53405497	A	0.507179	0.0158501	0.00244638	9.23344e-11
Serum phosphate concentration	rs3091842	20	39344272	G	0.955817	0.058885	0.00623277	3.46496e-21
Serum phosphate concentration	rs2425433	20	39355558	C	0.448344	-0.0158769	0.00250102	2.17924e-10
Serum phosphate concentration	rs151144289	20	39837755	C	0.844035	-0.0267576	0.0033677	1.93613e-15
Serum phosphate concentration	rs6127099	20	52731402	A	0.723737	0.0206484	0.00279146	1.39313e-13
Serum phosphate concentration	rs4820324	22	38599857	G	0.418832	-0.0203104	0.00248108	2.69834e-16
Serum phosphate concentration	rs178690	23	22043924	C	0.638474	0.0401478	0.00224269	1.14587e-71
Serum phosphate concentration	rs56384504	23	21954143	G	0.793879	0.0168669	0.0026857	3.38017e-10
Serum phosphate concentration	rs148243584	23	22179500	G	0.984146	0.0822062	0.00877585	7.43959e-21
