## Supplemental data 3 for "Genetic variants predisposing to increased risk of kidney stone disease"

### Sheet: Sheet1
SNP	Chr	Pos	method	nsnp	OR	l95%	u95%	p_estimate_raw	p_estimate_fdr	beta_intercept	se_intercept	p_intercept	meanr2	sdr2	Q	Q_df	Q_pval	nsnps	PP.H0.abf	PP.H1.abf	PP.H2.abf	PP.H3.abf	PP.H4.abf	F-statistic
rs192438608	1	21593941	Inverse variance weighted	47	0.790035	0.549131	1.13662	0.204107	0.380495	0.00653657	0.0194622	0.738538	0.000419426	0.00064791	283.85	46	5.36761e-36	3240	1.75E-311	2.98e-14	5.88e-298	1	6.66e-16	2.75029
rs12036248	1	21743778	Inverse variance weighted	50	0.776166	0.547363	1.10061	0.155022	0.340198	0.00608466	0.0184557	0.743069	0.000408676	0.000630192	287.784	49	1.58056e-35	3440	1.75E-311	2.98e-14	5.88e-298	1	6.66e-16	2.51895
rs4654942	1	21793239	Inverse variance weighted	50	0.773832	0.54575	1.09723	0.150104	0.340198	0.00571417	0.0185064	0.758835	0.000409072	0.00063004	288.151	49	1.35494e-35	3540	1.75E-311	2.98e-14	5.88e-298	1	6.66e-16	2.5214
rs2800936	1	21806926	Inverse variance weighted	50	0.773832	0.54575	1.09723	0.150104	0.340198	0.00571417	0.0185064	0.758835	0.000409072	0.00063004	288.151	49	1.35494e-35	3610	1.75E-311	2.98e-14	5.88e-298	1	6.66e-16	2.5214
rs191270456	1	21814037	Inverse variance weighted	50	0.782655	0.554354	1.10498	0.163711	0.340198	0.0070747	0.0183425	0.701423	0.000409817	0.000629673	282.084	49	1.71397e-34	3700	1.75E-311	2.98e-14	5.88e-298	1	6.66e-16	2.52599
rs72659148	1	21817397	Inverse variance weighted	51	0.784324	0.557768	1.1029	0.162466	0.340198	0.00739677	0.0171346	0.667863	0.000403606	0.000625075	282.299	50	3.79675e-34	3710	1.75E-311	2.98e-14	5.88e-298	1	6.66e-16	2.43891
rs10799700	1	21820968	Inverse variance weighted	51	0.784324	0.557768	1.1029	0.162466	0.340198	0.00739677	0.0171346	0.667863	0.000403606	0.000625075	282.299	50	3.79675e-34	3720	1.75E-311	2.98e-14	5.88e-298	1	6.66e-16	2.43891
rs56155961	1	21827094	Inverse variance weighted	51	0.784324	0.557768	1.1029	0.162466	0.340198	0.00739677	0.0171346	0.667863	0.000403606	0.000625075	282.299	50	3.79675e-34	3740	1.75E-311	2.98e-14	5.88e-298	1	6.66e-16	2.43891
rs71636980	1	21878922	Inverse variance weighted	54	0.793317	0.570382	1.10339	0.168973	0.340198	0.00855233	0.0157613	0.589711	0.000386729	0.000611612	285.451	53	1.39177e-33	3940	1.75E-311	2.98e-14	5.88e-298	1	6.66e-16	2.20703
rs1256335	1	21890386	Inverse variance weighted	54	0.793317	0.570382	1.10339	0.168973	0.340198	0.00855233	0.0157613	0.589711	0.000386729	0.000611612	285.451	53	1.39177e-33	3960	1.75E-311	2.98e-14	5.88e-298	1	6.66e-16	2.20703
rs12402697	1	21891861	Inverse variance weighted	54	0.793317	0.570382	1.10339	0.168973	0.340198	0.00855233	0.0157613	0.589711	0.000386729	0.000611612	285.451	53	1.39177e-33	3970	1.75E-311	2.98e-14	5.88e-298	1	6.66e-16	2.20703
rs55722102	1	21922132	Inverse variance weighted	53	0.795889	0.570188	1.11093	0.179682	0.354143	0.00889382	0.0159322	0.579131	0.000392684	0.000615743	284.976	52	7.16366e-34	3960	1.75E-311	2.98e-14	5.88e-298	1	6.66e-16	2.28333
rs1531829	1	21953304	Inverse variance weighted	55	0.800716	0.577333	1.11053	0.182935	0.354143	0.00944183	0.0154583	0.543946	0.000381973	0.000607076	287.153	54	1.62172e-33	4000	1.75E-311	2.98e-14	5.88e-298	1	6.66e-16	2.14024
rs151192254	1	21983600	Inverse variance weighted	55	0.800716	0.577333	1.11053	0.182935	0.354143	0.00944183	0.0154583	0.543946	0.000381973	0.000607076	287.153	54	1.62172e-33	4040	1.75E-311	2.98e-14	5.88e-298	1	6.66e-16	2.14024
rs79598313	1	27284913	Inverse variance weighted	2	1.61067	0.375273	6.91301	0.521317	0.735691	-	-	-	8.4241e-05	4.40034e-05	-	-	-	1810	0.000223	0.876	2.37e-05	0.0931	0.0302	12.9787
rs78927801	1	42114733	Inverse variance weighted	5	1.93562	0.694127	5.39761	0.206871	0.380945	-0.0106906	0.0223183	0.664683	7.2693e-05	2.02086e-05	2.12576	4	0.712641	3010	5.49e-05	0.905	4.61e-06	0.076	0.0186	4.47973
rs113487566	1	51599038	Inverse variance weighted	3	0.400993	0.116471	1.38056	0.147412	0.340198	-0.0410217	0.0582069	0.609171	0.000121552	6.27237e-05	4.06372	2	0.131092	2160	1.15e-10	0.767	3.2e-11	0.214	0.0187	12.4852
rs370545	1	155175390	Inverse variance weighted	2	6.12916	1.73112	21.7007	0.00494262	0.0636278	-	-	-	0.000144665	0.000118678	-	-	-	1750	3.52e-13	0.944	1.8e-14	0.0483	0.0082	22.2894
rs28383573	1	159558672	Inverse variance weighted	8	2.16882	1.16215	4.04746	0.0150124	0.0980489	-0.00941478	0.0123313	0.474113	0.00012491	0.000125701	4.54962	7	0.714735	3200	5.94e-21	0.529	1.38e-21	0.123	0.349	4.81121
rs71628146	1	159582487	Inverse variance weighted	8	2.16882	1.16215	4.04746	0.0150124	0.0980489	-0.00941478	0.0123313	0.474113	0.00012491	0.000125701	4.54962	7	0.714735	3220	5.94e-21	0.528	1.38e-21	0.123	0.349	4.81121
rs17625587	1	198990494	Inverse variance weighted	3	0.71003	0.0461588	10.9219	0.806015	0.90827	0.000902039	0.09791	0.994135	8.8159e-05	3.57053e-05	7.30316	2	0.0259501	3090	1.49e-05	0.855	2.41e-06	0.138	0.00723	9.05491
rs17419037	1	205479770	Inverse variance weighted	4	1.01363	0.1043	9.85085	0.99069	0.99292	0.0636222	0.0546328	0.364327	7.81013e-05	2.59331e-05	9.1981	3	0.0267698	3290	2.5e-05	0.316	4.9e-05	0.619	0.0652	6.01632
rs443649	2	7151426	Inverse variance weighted	5	0.833393	0.256663	2.70606	0.761661	0.881499	0.0500534	0.0332563	0.229369	0.000117531	8.21276e-05	6.63882	4	0.156251	3210	4.86e-15	0.925	3.56e-16	0.0678	0.00707	7.24323
rs3828261	2	10094329	Inverse variance weighted	6	0.0783112	0.0269517	0.227542	2.86417e-06	8.6498e-05	0.0270401	0.0397296	0.533481	7.55788e-05	1.77272e-05	1.02153	5	0.960811	4210	0.000678	0.558	0.000529	0.435	0.00656	3.8813
rs968470	2	97423626	Inverse variance weighted	3	0.64942	0.134671	3.13167	0.590718	0.793028	-0.0269435	0.0301788	0.536018	8.81752e-05	2.82345e-05	1.406	2	0.495099	1520	1.08e-12	0.931	7.11e-14	0.0612	0.00727	9.05657
rs77149268	2	158113579	Inverse variance weighted	4	0.352462	0.0941777	1.31909	0.121453	0.340198	-0.00900082	0.0588322	0.892446	0.00012483	0.000132815	3.80987	3	0.28274	1900	1.41e-19	0.709	5.28e-20	0.266	0.0249	9.61639
rs34943464	2	191251875	Inverse variance weighted	4	0.584456	0.139793	2.44354	0.461816	0.683669	0.0332191	0.0912369	0.750675	8.39021e-05	5.35577e-05	4.65214	3	0.199114	2700	3.12e-09	0.897	2.92e-10	0.0839	0.0189	6.4632
rs838718	2	234296650	Inverse variance weighted	5	0.0561652	0.0267081	0.118111	3.13749e-14	1.1844e-12	0.0103117	0.0315567	0.765314	0.000174199	0.000169124	3.53356	4	0.472794	3370	4.21e-37	9.59e-08	4.4e-32	0.00904	0.991	10.7362
rs28953469	2	234918776	Inverse variance weighted	9	0.200389	0.0489456	0.820416	0.0254013	0.149746	0.0973527	0.0451355	0.0679182	9.7296e-05	5.1355e-05	25.7641	8	0.00115247	3910	1.05e-15	4.45e-05	4.98e-14	0.00111	0.999	3.33109
rs147703120	2	234952021	Inverse variance weighted	8	0.204081	0.0416061	1.00103	0.050144	0.229447	0.0989851	0.0513475	0.102162	0.000100998	4.95489e-05	26.8547	7	0.000353958	3960	1.03e-14	7.44e-05	2.11e-13	0.000528	0.999	3.89007
rs114712971	3	114289172	Inverse variance weighted	4	1.28723	0.397767	4.16568	0.67346	0.833545	-0.0277724	0.0262913	0.40157	8.15102e-05	4.01836e-05	3.10312	3	0.375998	2310	2.82e-07	0.928	1.83e-08	0.0602	0.0117	6.27894
rs1501894	3	121893624	Inverse variance weighted	22	0.48488	0.279529	0.84109	0.0100004	0.0805758	-0.00271679	0.0163633	0.869801	0.000203563	0.0002462	54.3911	21	8.66737e-05	3320	1.69e-84	0.00192	8.78e-82	0.998	0.000417	2.85126
rs17250717	3	121980186	Inverse variance weighted	22	0.478682	0.275625	0.831334	0.00889904	0.0790444	-0.00398661	0.016176	0.807844	0.000203017	0.000246444	54.5699	21	8.16488e-05	3480	1.69e-84	0.00192	8.78e-82	0.998	0.000417	2.84362
rs62269112	3	122010204	Inverse variance weighted	22	0.478682	0.275625	0.831334	0.00889904	0.0790444	-0.00398661	0.016176	0.807844	0.000203017	0.000246444	54.5699	21	8.16488e-05	3440	1.69e-84	0.00192	8.78e-82	0.998	0.000417	2.84362
rs73186030	3	122013465	Inverse variance weighted	22	0.478682	0.275625	0.831334	0.00889904	0.0790444	-0.00398661	0.016176	0.807844	0.000203017	0.000246444	54.5699	21	8.16488e-05	3450	1.69e-84	0.00192	8.78e-82	0.998	0.000417	2.84362
rs9866391	3	141076084	Inverse variance weighted	2	2.96067	0.714874	12.2617	0.134379	0.340198	-	-	-	0.000116137	8.14199e-05	-	-	-	2920	3.61e-09	0.911	3.16e-10	0.0797	0.00937	17.8933
rs56328339	3	188400557	Inverse variance weighted	3	0.853028	0.327483	2.22196	0.744843	0.878682	0.0349643	0.0274379	0.423586	0.000154484	0.000135991	1.7681	2	0.413106	2710	4.09e-18	0.875	4.79e-19	0.102	0.0228	15.8683
rs4690098	4	3447156	Inverse variance weighted	3	0.469126	0.112502	1.95622	0.298836	0.518669	0.0460288	0.048307	0.515371	7.81169e-05	4.08366e-05	0.941411	2	0.624562	3880	9.3e-05	0.859	1.41e-05	0.13	0.0107	8.02339
rs56127031	4	88637548	Inverse variance weighted	2	1.06424	0.268327	4.22098	0.929425	0.948265	-	-	-	0.000123883	9.20454e-05	-	-	-	4040	1.38e-15	0.00591	2.33e-13	0.994	0.000102	19.087
rs34662931	4	88735240	Inverse variance weighted	2	1.06424	0.268327	4.22098	0.929425	0.948265	-	-	-	0.000123883	9.20454e-05	-	-	-	3910	1.38e-15	0.00591	2.33e-13	0.994	0.000102	19.087
rs143306347	5	14784165	Inverse variance weighted	6	1.40229	0.330555	5.94884	0.646536	0.820395	0.0501564	0.0269015	0.1357	0.000103707	6.57653e-05	11.9232	5	0.035856	2820	6.13e-14	0.868	8.57e-15	0.121	0.0107	5.32594
rs138795408	5	14958033	Inverse variance weighted	6	1.40229	0.330555	5.94884	0.646536	0.820395	0.0501564	0.0269015	0.1357	0.000103707	6.57653e-05	11.9232	5	0.035856	2530	6.19e-14	0.876	7.98e-15	0.113	0.0108	5.32594
rs706299	5	14984166	Inverse variance weighted	6	1.40229	0.330555	5.94884	0.646536	0.820395	0.0501564	0.0269015	0.1357	0.000103707	6.57653e-05	11.9232	5	0.035856	2480	6.21e-14	0.879	7.82e-15	0.111	0.0108	5.32594
rs12518871	5	36634332	Inverse variance weighted	2	0.432846	0.101279	1.84989	0.258497	0.464679	-	-	-	9.62224e-05	4.60495e-05	-	-	-	2690	4.06e-06	0.915	3.46e-07	0.078	0.00682	14.8248
rs6860961	5	133849687	Inverse variance weighted	3	0.532245	0.12142	2.3331	0.402929	0.620326	-0.0726311	0.0685368	0.481541	9.44675e-05	6.13359e-05	2.00941	2	0.366153	1990	1.2e-08	0.937	7.11e-10	0.0553	0.00759	9.70292
rs62383568	5	141713195	Inverse variance weighted	4	0.590637	0.137252	2.54169	0.479455	0.702891	-0.0254201	0.0757725	0.769186	7.2478e-05	3.18143e-05	3.63726	3	0.303391	3410	3.14e-05	0.847	5.06e-06	0.136	0.0166	5.58311
rs1427933	5	158184710	Inverse variance weighted	4	6.08557	1.70186	21.761	0.0054711	0.0636278	0.0249193	0.039121	0.589322	7.95319e-05	2.75659e-05	0.614326	3	0.893145	2800	0.000144	0.936	8.63e-06	0.056	0.00787	6.12653
rs12152922	5	176645599	Inverse variance weighted	15	0.0897233	0.0599982	0.134175	7.66303e-32	1.15712e-29	-0.00439045	0.0131651	0.74408	0.000185763	0.000290903	14.3274	14	0.425616	2580	6.09e-103	3.11e-21	4.73e-85	0.00141	0.999	3.8162
rs10051765	5	176799992	Inverse variance weighted	14	0.0925966	0.0615305	0.139348	3.69126e-30	2.7869e-28	-0.00124118	0.0137854	0.929744	0.000194722	0.000299729	13.3824	13	0.418727	2360	6.09e-103	3.11e-21	4.73e-85	0.00141	0.999	4.28605
rs9267542	6	31668049	Inverse variance weighted	4	13.6464	2.51321	74.0988	0.00246523	0.041361	0.102495	0.0415013	0.132206	7.77564e-05	3.11587e-05	6.24322	3	0.100358	10200	4.19e-06	0.0215	0.000191	0.977	0.00114	5.98975
rs210155	6	33517031	Inverse variance weighted	37	1.28478	1.06766	1.54604	0.00797268	0.0790444	0.00526826	0.00581466	0.371115	0.000294127	0.000575168	33.0105	36	0.611544	5690	2.81e-245	0.694	1.18e-245	0.293	0.0131	2.4497
rs73743336	6	33715391	Inverse variance weighted	34	1.22508	1.00751	1.48964	0.0418485	0.203843	-0.000185921	0.00590951	0.975097	0.000305134	0.000598083	34.3798	33	0.401516	4130	2.82e-245	0.699	1.16e-245	0.288	0.0132	2.76567
rs1307274	6	34240576	Inverse variance weighted	22	1.11526	0.840923	1.4791	0.448883	0.671102	-0.0097388	0.00752637	0.210424	0.000275656	0.000541644	29.6648	21	0.0989335	3560	1.37e-173	0.808	2.96e-174	0.174	0.0175	3.86134
rs113166754	6	44677173	Inverse variance weighted	8	1.04526	0.486759	2.24459	0.909607	0.947246	0.0224015	0.0158988	0.208493	0.000109947	0.000104809	5.15481	7	0.641077	3670	5.66e-22	0.855	8.75e-23	0.132	0.0124	4.23483
rs17288460	6	45729130	Inverse variance weighted	4	0.578385	0.174681	1.91508	0.370087	0.582044	0.00246115	0.0313952	0.944653	7.94772e-05	4.21186e-05	2.69279	3	0.441454	3200	9.94e-19	0.861	1.44e-19	0.125	0.0138	6.12232
rs6909201	6	74463894	Inverse variance weighted	2	1.09022	0.292085	4.06932	0.897716	0.941355	-	-	-	0.000103014	7.3919e-05	-	-	-	4180	8.84e-09	0.477	6.39e-09	0.345	0.178	15.8713
rs9480867	6	108975646	Inverse variance weighted	5	1.61013	0.772855	3.35447	0.203394	0.380495	-0.0123765	0.0277738	0.686068	0.000126555	0.000139404	2.76319	4	0.598204	2270	1.04e-22	0.904	9.15e-24	0.0796	0.0161	7.7994
rs13212044	6	127025661	Inverse variance weighted	4	1.921	0.174798	21.1115	0.593458	0.793028	0.00717782	0.0822893	0.938438	9.75328e-05	6.02893e-05	10.9057	3	0.0122468	1710	9.66e-11	0.96	3.36e-12	0.0333	0.00692	7.51332
rs62423597	6	131320023	Inverse variance weighted	7	1.1067	0.425035	2.88163	0.835501	0.934523	0.0639882	0.0339532	0.118177	9.2169e-05	1.46873e-05	6.61482	6	0.35794	3560	2.04e-07	0.924	1.53e-08	0.0691	0.00715	4.05715
rs12204934	6	132015672	Inverse variance weighted	25	1.20388	0.815516	1.77718	0.350442	0.557019	-0.00367116	0.0140412	0.796067	0.000237268	0.00040929	43.5705	24	0.00855545	2950	1.71e-139	0.884	1.56e-140	0.0804	0.0353	2.92463
rs4461756	6	132041149	Inverse variance weighted	25	1.20388	0.815516	1.77718	0.350442	0.557019	-0.00367116	0.0140412	0.796067	0.000237268	0.00040929	43.5705	24	0.00855545	2970	1.71e-139	0.884	1.57e-140	0.0811	0.0353	2.92463
rs449441	6	132041883	Inverse variance weighted	25	1.20388	0.815516	1.77718	0.350442	0.557019	-0.00367116	0.0140412	0.796067	0.000237268	0.00040929	43.5705	24	0.00855545	2970	1.71e-139	0.884	1.57e-140	0.0811	0.0353	2.92463
rs117783467	6	132049295	Inverse variance weighted	25	1.20388	0.815516	1.77718	0.350442	0.557019	-0.00367116	0.0140412	0.796067	0.000237268	0.00040929	43.5705	24	0.00855545	2980	1.71e-139	0.883	1.58e-140	0.0813	0.0353	2.92463
rs9483341	6	132095668	Inverse variance weighted	25	1.20388	0.815516	1.77718	0.350442	0.557019	-0.00367116	0.0140412	0.796067	0.000237268	0.00040929	43.5705	24	0.00855545	2940	1.71e-139	0.884	1.57e-140	0.0811	0.0353	2.92463
rs17060769	6	132098761	Inverse variance weighted	25	1.20388	0.815516	1.77718	0.350442	0.557019	-0.00367116	0.0140412	0.796067	0.000237268	0.00040929	43.5705	24	0.00855545	2950	1.71e-139	0.884	1.57e-140	0.0811	0.0353	2.92463
rs28836218	6	132227483	Inverse variance weighted	22	1.233	0.83124	1.82896	0.297789	0.518669	-0.00701587	0.0147434	0.639328	0.000257618	0.000433357	37.8027	21	0.0135916	2860	1.67e-139	0.859	2.07e-140	0.107	0.0343	3.60859
rs11757006	6	134522488	Inverse variance weighted	2	2.0127	0.0206139	196.517	0.764744	0.881499	-	-	-	8.09452e-05	4.44613e-05	-	-	-	3060	2.18e-05	0.102	0.00019	0.895	0.00292	12.4709
rs35552719	6	136087428	Inverse variance weighted	7	0.936103	0.36328	2.41216	0.891247	0.941107	-0.0207007	0.0241354	0.430248	8.99382e-05	2.93983e-05	4.2571	6	0.641927	2100	2.26e-27	0.867	2.98e-28	0.114	0.0188	3.95895
rs9376164	6	136227254	Inverse variance weighted	7	0.936103	0.36328	2.41216	0.891247	0.941107	-0.0207007	0.0241354	0.430248	8.99382e-05	2.93983e-05	4.2571	6	0.641927	1980	2.29e-27	0.881	2.6e-28	0.0999	0.0191	3.95895
rs12208544	6	151971427	Inverse variance weighted	7	0.740939	0.313089	1.75346	0.495103	0.712005	0.0544434	0.0233483	0.0670618	0.000119549	7.76054e-05	7.57705	6	0.270755	3740	5.15e-17	0.848	7.52e-18	0.124	0.0285	5.26251
rs2982572	6	152010561	Inverse variance weighted	7	0.740939	0.313089	1.75346	0.495103	0.712005	0.0544434	0.0233483	0.0670618	0.000119549	7.76054e-05	7.57705	6	0.270755	3770	5.14e-17	0.846	7.59e-18	0.125	0.0285	5.26251
rs1737333	6	163812707	Inverse variance weighted	3	0.711219	0.154998	3.26348	0.661103	0.825012	0.0363019	0.0594543	0.651027	0.000102894	4.52787e-05	2.47997	2	0.289388	3600	4.01e-07	0.883	4.72e-08	0.104	0.0132	10.5685
rs73029259	6	164111348	Inverse variance weighted	3	0.711219	0.154998	3.26348	0.661103	0.825012	0.0363019	0.0594543	0.651027	0.000102894	4.52787e-05	2.47997	2	0.289388	3820	3.92e-07	0.863	5.64e-08	0.124	0.0129	10.5685
rs4410790	7	17284577	Inverse variance weighted	3	0.23541	0.0438409	1.26406	0.0916541	0.307551	0.0858104	0.0995813	0.547202	7.91712e-05	2.59e-05	2.74147	2	0.25392	4050	0.000528	0.782	0.000131	0.195	0.0232	8.13169
rs13328356	7	20051287	Inverse variance weighted	2	2.15136	0.454219	10.1897	0.334314	0.557019	-	-	-	0.000118535	7.41875e-05	-	-	-	4730	1.98e-08	0.84	2.96e-09	0.125	0.0342	18.2629
rs7803819	7	28469292	Inverse variance weighted	2	0.392633	0.081073	1.90151	0.245421	0.446489	-	-	-	9.89075e-05	3.76777e-05	-	-	-	3230	1.12e-05	0.83	2.21e-06	0.164	0.00598	15.2386
rs2177470	7	38152697	Inverse variance weighted	5	0.379694	0.137006	1.05227	0.0625989	0.261605	-0.0158935	0.0346727	0.677841	7.85235e-05	2.28418e-05	0.957688	4	0.916143	4440	4.19e-05	0.875	5.53e-06	0.116	0.00953	4.83906
rs2242581	7	101939127	Inverse variance weighted	3	0.15216	0.01323	1.75003	0.130811	0.340198	0.140516	0.0911248	0.366261	8.0853e-05	2.98498e-05	6.62722	2	0.0363846	2340	0.000777	0.887	4.91e-05	0.056	0.0557	8.30444
rs4840923	8	8179649	Inverse variance weighted	7	0.961942	0.411413	2.24916	0.928654	0.948265	-0.0350377	0.0322566	0.326953	9.27396e-05	3.7802e-05	2.83816	6	0.828868	3120	1.03e-09	0.0926	1e-08	0.904	0.0032	4.08227
rs10098488	8	11130977	Inverse variance weighted	2	1.96243	0.0301982	127.529	0.751572	0.879747	-	-	-	8.76277e-05	3.64536e-05	-	-	-	4190	0.000138	0.878	1.76e-05	0.112	0.0105	13.5005
rs1544844	8	72519174	Inverse variance weighted	2	0.552828	0.132334	2.30945	0.41648	0.628885	-	-	-	0.000124602	9.85468e-05	-	-	-	3640	2.84e-10	0.856	4.28e-11	0.129	0.0152	19.1978
rs13253670	8	76670640	Inverse variance weighted	3	0.877388	0.234688	3.28014	0.845847	0.937693	-0.0372259	0.137862	0.832103	9.06877e-05	3.91811e-05	2.16539	2	0.338682	3710	1.14e-06	0.913	9.95e-08	0.0797	0.00718	9.31465
rs385893	9	4763176	Inverse variance weighted	3	1.18384	0.156711	8.94303	0.870064	0.941107	-0.617171	0.403269	0.368458	7.45299e-05	3.21156e-05	4.27771	2	0.117789	3920	0.000541	0.692	0.000198	0.254	0.0531	7.65494
rs10115804	9	14020436	Inverse variance weighted	6	0.689506	0.184787	2.57279	0.579995	0.793028	0.0399157	0.0616234	0.552457	7.43846e-05	2.55416e-05	7.60802	5	0.179203	3980	0.000164	0.899	1.7e-05	0.0931	0.00743	3.81997
rs11142926	9	71176227	Inverse variance weighted	7	0.206126	0.0676296	0.628245	0.00547789	0.0636278	-0.0425209	0.0307781	0.225661	0.000114602	5.547e-05	13.9098	6	0.03066	1760	6.61e-13	0.82	5.83e-14	0.0721	0.108	5.04474
rs4744712	9	71434707	Inverse variance weighted	7	0.206126	0.0676296	0.628245	0.00547789	0.0636278	-0.0425209	0.0307781	0.225661	0.000114602	5.547e-05	13.9098	6	0.03066	2930	6.5e-13	0.806	7.08e-14	0.0877	0.106	5.04474
rs4877397	9	80702276	Inverse variance weighted	2	0.142411	0.0300802	0.67423	0.0140143	0.0980489	-	-	-	9.71429e-05	2.93368e-05	-	-	-	2980	9.04e-05	0.597	3e-05	0.198	0.205	14.9667
rs7074004	10	5239706	Inverse variance weighted	2	4.29013	0.940907	19.5612	0.0599293	0.261605	-	-	-	0.000106854	5.45681e-05	-	-	-	5590	4.01e-08	0.818	8.48e-09	0.173	0.00872	16.463
rs485411	10	8093185	Inverse variance weighted	5	0.274473	0.102435	0.735442	0.0101387	0.0805758	-0.0222968	0.0423981	0.635362	8.91703e-05	2.2832e-05	3.60969	4	0.461397	4510	4.69e-07	0.0374	3.51e-07	0.027	0.936	5.49524
rs17486892	10	9280394	Inverse variance weighted	9	0.357929	0.115623	1.10802	0.0747367	0.273745	-0.0401672	0.029345	0.213369	0.000124158	9.28599e-05	24.5616	8	0.00184386	3310	8.82e-22	0.562	2.68e-22	0.17	0.267	4.25086
rs111817798	10	9321916	Inverse variance weighted	9	0.357929	0.115623	1.10802	0.0747367	0.273745	-0.0401672	0.029345	0.213369	0.000124158	9.28599e-05	24.5616	8	0.00184386	3310	8.81e-22	0.562	2.68e-22	0.171	0.267	4.25086
rs12267388	10	50324331	Inverse variance weighted	4	3.29972	1.15521	9.4252	0.0257841	0.149746	-0.0348652	0.116035	0.792173	0.000118522	7.47709e-05	0.408107	3	0.938563	3510	2.88e-13	0.912	2.53e-14	0.0801	0.00809	9.13035
rs72840032	10	101889964	Inverse variance weighted	2	0.591054	0.11922	2.93026	0.519714	0.735691	-	-	-	0.00011095	6.94988e-05	-	-	-	2850	1.48e-07	0.895	1.46e-08	0.0883	0.0166	17.0941
rs56192823	10	104707727	Inverse variance weighted	3	0.781469	0.199652	3.05879	0.723213	0.859884	0.0117002	0.046757	0.843901	9.469e-05	2.85057e-05	2.59149	2	0.273693	2610	8.78e-05	0.617	5.09e-05	0.357	0.026	9.72577
rs11592944	10	130920795	Inverse variance weighted	2	0.218397	0.0495144	0.963304	0.0444972	0.209971	-	-	-	0.000126068	4.86857e-05	-	-	-	3830	1.61e-08	0.543	4.66e-09	0.157	0.299	19.4237
rs56002986	11	11436233	Inverse variance weighted	3	2.56818	0.72435	9.10545	0.144122	0.340198	0.0137257	0.022402	0.650046	9.5565e-05	5.53183e-05	0.510067	2	0.77489	4480	1.24e-07	0.837	2.25e-08	0.152	0.0109	9.81565
rs12362225	11	13548274	Inverse variance weighted	2	0.763162	0.177912	3.27362	0.716007	0.859884	-	-	-	0.000113192	2.94968e-05	-	-	-	3860	9.03e-07	0.886	9.85e-08	0.0966	0.0178	17.4396
rs273587	11	30883876	Inverse variance weighted	8	0.437648	0.17897	1.07022	0.070101	0.271417	0.0386492	0.0190364	0.0886292	8.5557e-05	3.42446e-05	8.49599	7	0.290894	2070	4.72e-08	0.286	2.33e-08	0.14	0.574	3.29531
rs1346	11	65337251	Inverse variance weighted	5	0.346746	0.132277	0.908947	0.031227	0.162596	0.0181607	0.0302349	0.590418	0.000105099	5.00314e-05	1.19059	4	0.879646	2170	1.55e-10	0.536	1.32e-10	0.458	0.00605	6.47695
rs35998145	11	87905038	Inverse variance weighted	3	4.80548	1.18887	19.424	0.027611	0.154417	-0.0604589	0.0604081	0.499733	9.21957e-05	4.61943e-05	1.29502	2	0.523347	4100	5.71e-07	0.706	2.33e-07	0.288	0.00553	9.46956
rs12823931	12	4467921	Inverse variance weighted	31	1.18634	0.941907	1.4942	0.146618	0.340198	-0.000375025	0.00778384	0.961903	0.000301088	0.000561142	17.3026	30	0.968765	3180	3.66e-206	0.858	5.18e-207	0.121	0.0206	2.99311
rs7976548	12	4484459	Inverse variance weighted	31	1.18634	0.941907	1.4942	0.146618	0.340198	-0.000375025	0.00778384	0.961903	0.000301088	0.000561142	17.3026	30	0.968765	3170	3.67e-206	0.86	5.11e-207	0.12	0.0206	2.99311
rs543630283	12	4508055	Inverse variance weighted	32	1.17555	0.934041	1.47949	0.16807	0.340198	-0.00161897	0.00767045	0.834263	0.000293868	0.000553859	18.2279	31	0.966584	3180	3.68e-206	0.863	4.98e-207	0.117	0.0207	2.83002
rs10849059	12	4521664	Inverse variance weighted	32	1.17555	0.934041	1.47949	0.16807	0.340198	-0.00161897	0.00767045	0.834263	0.000293868	0.000553859	18.2279	31	0.966584	3160	3.69e-206	0.864	4.93e-207	0.115	0.0207	2.83002
rs17177298	12	4548426	Inverse variance weighted	31	1.20084	0.953143	1.5129	0.120465	0.340198	0.000573497	0.00775737	0.941574	0.000301283	0.000561055	14.6043	30	0.991792	3150	3.69e-206	0.865	4.88e-207	0.114	0.0208	2.99505
rs2970818	12	4606168	Inverse variance weighted	31	1.20084	0.953143	1.5129	0.120465	0.340198	0.000573497	0.00775737	0.941574	0.000301283	0.000561055	14.6043	30	0.991792	3080	3.71e-206	0.868	4.76e-207	0.111	0.0208	2.99505
rs4763751	12	12167729	Inverse variance weighted	7	1.82433	0.813317	4.09211	0.144658	0.340198	-0.0094268	0.0160191	0.581791	0.000115637	0.000126514	2.97182	6	0.812376	3300	7.18e-27	0.877	8.73e-28	0.107	0.0166	5.0903
rs10845621	12	12887977	Inverse variance weighted	2	0.266694	0.0466253	1.52547	0.137443	0.340198	-	-	-	8.82247e-05	5.02819e-05	-	-	-	3090	4.02e-06	0.89	4.64e-07	0.103	0.00769	13.5925
rs2939302	12	56860020	Inverse variance weighted	5	1.29515	0.464851	3.60851	0.620805	0.808117	0.0116595	0.0266206	0.691014	8.05616e-05	3.81095e-05	0.807759	4	0.937405	1950	2.66e-07	0.926	1.83e-08	0.0638	0.00981	4.96467
rs74737968	12	94311934	Inverse variance weighted	9	0.946514	0.445299	2.01188	0.886381	0.941107	-0.00875262	0.0191744	0.661875	9.30171e-05	5.64163e-05	7.61063	8	0.472398	3490	3.65e-14	0.914	3e-15	0.075	0.0111	3.18458
rs55896976	12	94319848	Inverse variance weighted	9	0.946514	0.445299	2.01188	0.886381	0.941107	-0.00875262	0.0191744	0.661875	9.30171e-05	5.64163e-05	7.61063	8	0.472398	3500	3.65e-14	0.914	3.01e-15	0.0752	0.0111	3.18458
rs10746071	12	107353595	Inverse variance weighted	5	0.70041	0.302017	1.62433	0.406704	0.620326	-0.0524063	0.0264493	0.141866	0.000155582	0.000180105	4.68011	4	0.321722	2840	9.21e-35	0.923	6.9e-36	0.0691	0.0076	9.5886
rs10861950	12	108978949	Inverse variance weighted	4	1.00488	0.342737	2.94624	0.99292	0.99292	-0.017447	0.0421297	0.71897	0.000104318	8.09353e-05	1.17636	3	0.75868	2910	7.1e-13	0.761	2.18e-13	0.233	0.00602	8.03607
rs3809272	12	111800258	Inverse variance weighted	4	0.653667	0.256071	1.6686	0.373896	0.582044	-0.0167753	0.0520473	0.777791	0.000132241	0.000123344	0.291964	3	0.961533	1490	3.48e-19	0.933	1.98e-20	0.0532	0.0143	10.1874
rs17884869	12	123519112	Inverse variance weighted	3	0.0864598	0.0118903	0.628688	0.0155839	0.0980489	-0.0769873	0.0314762	0.247079	9.82825e-05	3.12409e-05	6.21353	2	0.0447455	2610	3.28e-05	0.476	1.25e-05	0.181	0.343	10.0948
rs13303208	12	123885917	Inverse variance weighted	3	0.0864598	0.0118903	0.628688	0.0155839	0.0980489	-0.0769873	0.0314762	0.247079	9.82825e-05	3.12409e-05	6.21353	2	0.0447455	2900	3.33e-05	0.483	1.17e-05	0.169	0.348	10.0948
rs12579593	12	131582952	Inverse variance weighted	4	0.579736	0.254377	1.32124	0.19457	0.3719	-0.0372232	0.057054	0.581097	0.000188339	5.19706e-05	1.09971	3	0.777143	4800	5.36e-15	0.877	7.14e-16	0.117	0.00636	14.5098
rs9574586	13	80749431	Inverse variance weighted	2	2.52126	0.466658	13.6219	0.282616	0.502059	-	-	-	8.00244e-05	3.29792e-05	-	-	-	2780	0.000569	0.913	4.95e-05	0.0795	0.00669	12.329
rs1147135	15	51188285	Inverse variance weighted	10	4.25135	2.25511	8.01468	7.68288e-06	0.000193352	0.00759351	0.0235001	0.754883	0.00011952	0.000103767	6.9513	9	0.642189	3330	1.21e-24	0.149	5.41e-24	0.663	0.188	3.68283
rs12592697	15	51525173	Inverse variance weighted	9	4.49773	2.28564	8.85072	1.3398e-05	0.000289015	0.0206638	0.0246973	0.430405	0.000123233	0.000109126	3.67242	8	0.885404	2920	1.33e-24	0.163	5.14e-24	0.63	0.206	4.21918
rs339969	15	60883281	Inverse variance weighted	4	0.329432	0.103126	1.05236	0.060948	0.261605	0.0526927	0.067829	0.518543	9.90288e-05	3.67909e-05	2.55754	3	0.464981	3130	1.01e-06	0.906	8.25e-08	0.0737	0.02	7.62857
rs34933034	15	75079474	Inverse variance weighted	5	1.17924	0.331882	4.1901	0.798814	0.906924	0.0520795	0.0338928	0.221981	0.000133319	9.32907e-05	8.67773	4	0.0696792	2120	1.99e-15	0.876	2.06e-16	0.0903	0.0334	8.21631
rs2160565	16	49877102	Inverse variance weighted	5	6.35709	1.18461	34.1145	0.0309563	0.162596	0.0342768	0.0741467	0.675342	7.55501e-05	2.9288e-05	6.23574	4	0.182221	3010	1.31e-05	0.836	2.33e-06	0.149	0.0154	4.65581
rs1858800	16	73024276	Inverse variance weighted	3	0.194704	0.0423725	0.894678	0.0354624	0.178494	0.0823745	0.063409	0.417643	7.60109e-05	3.05686e-05	2.02906	2	0.362572	2810	0.000141	0.236	5.66e-05	0.0941	0.67	7.80706
rs58722186	16	79751591	Inverse variance weighted	10	0.849762	0.35013	2.06237	0.71894	0.859884	0.0216956	0.0377413	0.581195	0.000137235	0.000123643	19.4209	9	0.0218428	4640	3.83e-31	0.881	4.77e-32	0.11	0.00975	4.22877
rs4077451	16	79931720	Inverse variance weighted	10	0.849762	0.35013	2.06237	0.71894	0.859884	0.0216956	0.0377413	0.581195	0.000137235	0.000123643	19.4209	9	0.0218428	4670	3.87e-31	0.89	4.35e-32	0.1	0.00986	4.22877
rs11078597	17	1618363	Inverse variance weighted	5	0.881092	0.363932	2.13316	0.779002	0.891131	-0.00424237	0.0226928	0.86363	0.000125887	0.000124789	0.369465	4	0.9849	3970	4.93e-21	0.872	6.37e-22	0.113	0.0155	7.75823
rs59200234	17	7229545	Inverse variance weighted	3	1.4165	0.404031	4.96616	0.586425	0.793028	0.0243392	0.0265626	0.52779	7.57247e-05	3.22626e-05	1.03592	2	0.595734	2960	0.0003	0.886	3.31e-05	0.0979	0.0155	7.77766
rs113721385	17	18016170	Inverse variance weighted	4	0.905954	0.306049	2.68177	0.858427	0.939293	0.0045397	0.032289	0.901071	9.78168e-05	6.46377e-05	1.14343	3	0.766601	1690	2.72e-10	0.945	1.18e-11	0.041	0.0142	7.5352
rs4795578	17	29457102	Inverse variance weighted	4	1.48831	0.415695	5.32857	0.541159	0.75662	0.0107819	0.0239435	0.696596	6.33903e-05	1.04275e-05	1.48167	3	0.686508	2310	1.34e-06	0.786	2.86e-07	0.167	0.0461	4.88302
rs12600751	17	37553651	Inverse variance weighted	6	0.455885	0.191356	1.0861	0.0761409	0.273745	-0.0181905	0.0166534	0.336077	9.86524e-05	5.09019e-05	2.35461	5	0.798214	2480	4.75e-35	0.00104	1.7e-32	0.37	0.629	5.06635
rs56026232	17	43939399	Inverse variance weighted	2	0.0376698	0.00588833	0.240987	0.000534499	0.0100887	-	-	-	0.000158555	0.000115739	-	-	-	4490	1.11e-16	0.0367	2.31e-15	0.763	0.201	24.4298
rs67919208	17	45771873	Inverse variance weighted	2	1.44774	0.0306755	68.3266	0.850754	0.937693	-	-	-	8.57012e-05	5.10115e-05	-	-	-	3070	5.8e-06	0.914	4.94e-07	0.0777	0.00874	13.2037
rs11657868	17	46942681	Inverse variance weighted	4	0.632299	0.103583	3.85974	0.619431	0.808117	-0.0486622	0.0410874	0.357947	8.17334e-05	3.05311e-05	5.69865	3	0.127229	3110	6.82e-07	0.92	5.39e-08	0.0727	0.0074	6.29613
rs147901610	17	57837271	Inverse variance weighted	7	0.500034	0.191017	1.30896	0.158056	0.340198	0.0245448	0.0183417	0.238461	8.23075e-05	3.33437e-05	2.73484	6	0.841315	1850	1.92e-12	0.85	3.21e-13	0.142	0.0084	3.62303
rs7210893	17	58999784	Inverse variance weighted	9	0.613157	0.365166	1.02956	0.0643393	0.261605	0.00584762	0.0149372	0.707086	0.000200294	0.000237373	7.64191	8	0.469208	1380	1.35e-53	0.635	6.96e-54	0.328	0.0365	6.85812
rs138852655	17	59223209	Inverse variance weighted	7	0.579473	0.324004	1.03637	0.0658343	0.261605	-0.000193492	0.0184993	0.992059	0.000231348	0.000264598	6.69609	6	0.349869	1750	1.51e-53	0.71	5.29e-54	0.249	0.0408	10.185
rs8070692	17	59288406	Inverse variance weighted	6	0.556182	0.285479	1.08357	0.0846877	0.297392	-0.00364847	0.022473	0.878902	0.000238178	0.000289176	6.52572	5	0.258368	1880	1.5e-53	0.71	5.29e-54	0.25	0.0408	12.2335
rs883622	17	66442603	Inverse variance weighted	15	1.13961	0.681483	1.90572	0.61836	0.808117	-0.00861882	0.0130553	0.520665	0.000132993	0.000164323	14.3179	14	0.426307	3420	1.51e-47	0.343	2.15e-48	0.0482	0.609	2.73198
rs11871728	17	66703728	Inverse variance weighted	16	1.16039	0.700756	1.92151	0.563199	0.780212	-0.008681	0.0127139	0.505877	0.00012787	0.000160068	14.6214	15	0.479017	3250	1.51e-47	0.343	2.19e-48	0.0492	0.608	2.46256
rs7213976	17	76930571	Inverse variance weighted	2	0.65934	0.0733116	5.92988	0.710142	0.859884	-	-	-	0.000149398	5.96253e-05	-	-	-	4360	5.03e-10	0.875	5.64e-11	0.0981	0.0269	23.0187
rs2684837	18	44749884	Inverse variance weighted	2	0.971076	0.0350663	26.8916	0.98618	0.99292	-	-	-	8.72555e-05	3.52641e-05	-	-	-	3500	0.000108	0.91	9.81e-06	0.083	0.00658	13.4432
rs3865518	19	3070918	Inverse variance weighted	5	2.04743	0.771101	5.43632	0.150356	0.340198	0.0732267	0.0561563	0.283273	0.000108125	3.89795e-05	3.90095	4	0.419577	3940	7.03e-07	0.886	8.46e-08	0.107	0.00752	6.66344
rs308032	19	3102748	Inverse variance weighted	5	2.04743	0.771101	5.43632	0.150356	0.340198	0.0732267	0.0561563	0.283273	0.000108125	3.89795e-05	3.90095	4	0.419577	3910	7.13e-07	0.898	7.53e-08	0.0948	0.00762	6.66344
rs12982133	19	17541279	Inverse variance weighted	4	2.35667	0.823956	6.74054	0.109854	0.340198	0.264359	0.304987	0.477433	8.22988e-05	1.59128e-05	1.44528	3	0.694955	3930	1.02e-10	0.876	1.09e-11	0.0932	0.0312	6.33969
rs10401230	19	53405497	Inverse variance weighted	2	0.196106	0.0287264	1.33875	0.0964497	0.316607	-	-	-	0.000107488	2.55954e-05	-	-	-	5290	1.33e-05	0.808	3.06e-06	0.186	0.00581	16.5607
rs3091842	20	39344272	Inverse variance weighted	6	0.385134	0.118324	1.25358	0.113043	0.340198	0.0141387	0.0357006	0.712296	0.000121774	8.13053e-05	14.8886	5	0.010849	2690	2.99e-11	0.899	2.19e-12	0.0658	0.0348	6.25391
rs2425433	20	39355558	Inverse variance weighted	6	0.385134	0.118324	1.25358	0.113043	0.340198	0.0141387	0.0357006	0.712296	0.000121774	8.13053e-05	14.8886	5	0.010849	2680	2.99e-11	0.899	2.2e-12	0.0661	0.0348	6.25391
rs151144289	20	39837755	Inverse variance weighted	5	0.396369	0.135382	1.16049	0.0913273	0.307551	0.0201818	0.034443	0.599077	0.000138492	7.9354e-05	10.0834	4	0.0390455	2780	2.66e-11	0.883	2.57e-12	0.0852	0.0317	8.53516
rs6127099	20	52731402	Inverse variance weighted	2	768.676	160.756	3675.53	8.5828e-17	4.32001e-15	-	-	-	0.000128496	5.93919e-05	-	-	-	3660	2.59e-21	8.24e-14	2.01e-10	0.00542	0.995	19.7979
rs4820324	22	38599857	Inverse variance weighted	3	0.253634	0.015855	4.0574	0.332115	0.557019	-0.174971	0.115153	0.370554	0.000117887	7.23093e-05	12.068	2	0.00239584	2490	5.33e-11	0.89	6.22e-12	0.104	0.00626	12.1086
